# Genetic architecture of Alzheimer’s disease is enriched in peripheral immune and metabolic programs

**DOI:** 10.64898/2026.02.09.26344392

**Authors:** César Cunha, Marc Pielies Avelli, Maria J. Romero-Lado, Raquel Sanz Martínez, Jonathan R. Belanich, Thouis R. Jones, Melina Claussnitzer, Ruth J.F. Loos, Tuomas O. Kilpeläinen

**Affiliations:** Novo Nordisk Foundation Center for Basic Metabolic Research, University of Copenhagen, Denmark; Novo Nordisk Foundation Center for Genomic Mechanisms of Disease, Broad Institute of MIT and Harvard, Cambridge, MA, USA; Broad Diabetes Initiative, Broad Institute of MIT and Harvard, Cambridge, MA, USA; Diabetes Unit and Center for Genomic Medicine, Massachusetts General Hospital, Boston, MA, USA; Department of Medicine, Harvard Medical School, Boston, MA, USA

**Keywords:** Alzheimer’s disease, Systemic genomics, Peripheral immunity, Peripheral metabolism, Single-cell genomics

## Abstract

Alzheimer’s disease (AD) is defined by progressive neurodegeneration, yet a substantial fraction of its genetic risk maps to non-neuronal processes. While brain microglia are recognized contributors to AD pathogenesis, the extent to which AD genetic risk operates through peripheral tissues remains unclear. Here, we systematically partitioned AD polygenic risk across 166 tissue-level annotations and 4.4 million cells spanning 28 peripheral tissues and 100 brain regions. AD genetic risk was consistently enriched in peripheral immune, barrier, and metabolic tissues, not explained by brain or microglial transcriptional programs. The strongest signals localized to circulating and tissue-resident myeloid cells, hepatocytes, cardiac muscle cells, and intestinal epithelial populations. Immune-cell enrichment was independent of the *APOE* locus, whereas a substantial proportion of metabolic enrichment was attributable to *APOE*-region genes. Colocalization and Mendelian randomization analyses implicated peripheral regulatory mechanisms and highlighted predominantly protective immune-gene effects. These findings extend current models of AD genetics beyond brain-resident mechanisms.
