## Supplementary material for "Genetic architecture of Alzheimer’s disease is enriched in peripheral immune and metabolic programs": Table S6

### Sheet: AD Immune Age Stratified
	Scaled mean expression						% expressing cells						Normalized Scaled mean expression						Normalized % expressing cells
	Age Range						Age Range						Age Range						Age Range
Unique closest AD gene	50-54	55-60	60-64	65-70	70-74		50-54	55-60	60-64	65-70	70-74		50-54	55-60	60-64	65-70	70-74		50-54	55-60	60-64	65-70	70-74
APOE	0.12	0.43	0.23	0.07	0.05		4.75	21.98	9.2	3.89	2.6		1	3.58333	1.91667	0.583333	0.416667		1	4.62737	1.93684	0.818947	0.547368
TOMM40	0.15	0.19	0.16	0.18	0.17		13.42	21.02	16.59	18.05	16.84		1	1.26667	1.06667	1.2	1.13333		1	1.56632	1.23621	1.34501	1.25484
BIN1	0.42	0.38	0.43	0.38	0.56		32.73	33.53	36.64	33.01	45.44		1	0.904762	1.02381	0.904762	1.33333		1	1.02444	1.11946	1.00855	1.38833
BCAM	0	0	0.01	0	0		0.28	0.2	0.58	0.32	0.24								1	0.714286	2.07143	1.14286	0.857143
NECTIN2	0.03	0.05	0.05	0.04	0.02		2.37	9.11	5.67	4.08	2.48		1	1.66667	1.66667	1.33333	0.666667		1	3.84388	2.39241	1.72152	1.04641
APOC4	0	0	0	0	0		0.24	1.13	0.24	0.17	0.01								1	4.70833	1	0.708333	0.0416667
APOC2	0.02	0.06	0.01	0.02	0.01		1.44	5.06	0.85	1.29	0.79		1	3	0.5	1	0.5		1	3.51389	0.590278	0.895833	0.548611
APOC1	0.13	0.57	0.27	0.09	0.04		5.7	24.7	9.28	4.6	2.4		1	4.38462	2.07692	0.692308	0.307692		1	4.33333	1.62807	0.807018	0.421053
PICALM	0.19	0.31	0.19	0.22	0.23		16.25	30.4	18.45	20.3	20.53		1	1.63158	1	1.15789	1.21053		1	1.87077	1.13538	1.24923	1.26338
BCL3	0.49	0.13	0.18	0.27	0.38		33.61	13.7	16.74	23.79	30.22		1	0.265306	0.367347	0.55102	0.77551		1	0.407617	0.498066	0.707825	0.899137
CLU	0.03	0.03	0.14	0.16	0.04		2.29	2.51	8.59	10.03	3.13		1	1	4.66667	5.33333	1.33333		1	1.09607	3.75109	4.37991	1.36681
CR1	0.09	0.08	0.13	0.08	0.07		7.15	10.31	11.09	7.42	5.18		1	0.888889	1.44444	0.888889	0.777778		1	1.44196	1.55105	1.03776	0.724476
ABCA7	0.07	0.11	0.1	0.07	0.14		6.32	12.74	9.84	6.92	12.91		1	1.57143	1.42857	1	2		1	2.01582	1.55696	1.09494	2.04272
CEACAM19	0	0	0	0	0		0.04	0.22	0.2	0.17	0.06
BLOC1S3	0.02	0.02	0.02	0.03	0.02		1.4	3.36	1.97	2.94	1.89		1	1	1	1.5	1		1	2.4	1.40714	2.1	1.35
CLASRP	0.24	0.12	0.21	0.13	0.25		19.94	14.14	20.33	13.54	22.73		1	0.5	0.875	0.541667	1.04167		1	0.709127	1.01956	0.679037	1.13992
MS4A4E	0	0.01	0.01	0.01	0		0.38	1.03	0.7	1.15	0.51
NKPD1	0	0	0	0	0		0.04	0.07	0.05	0.12	0.08
EXOC3L2	0	0	0	0	0		0.02	0.05	0.01	0.06	0.02
APH1B	0.09	0.13	0.1	0.09	0.09		7.53	17.01	10.67	9.18	8.32		1	1.44444	1.11111	1	1		1	2.25896	1.417	1.21912	1.10491
FOSB	1.92	1.11	1.31	1.61	2.82		78.37	68.02	65.97	77.12	93.91		1	0.578125	0.682292	0.838542	1.46875		1	0.867934	0.841776	0.98405	1.19829
GEMIN7	0.07	0.08	0.1	0.07	0.07		6.78	10.57	11.16	7.5	7.73		1	1.14286	1.42857	1	1		1	1.559	1.64602	1.10619	1.14012
CLPTM1	0.18	0.13	0.18	0.13	0.18		16.05	17.39	19.45	13.22	17.44		1	0.722222	1	0.722222	1		1	1.08349	1.21184	0.823676	1.0866
TREM2	0.02	0.09	0.04	0.01	0		1.38	9.77	3.84	1.11	0.29		1	4.5	2	0.5	0		1	7.07971	2.78261	0.804348	0.210145
PVR	0.01	0.02	0.02	0.01	0.01		0.91	3.9	2.63	1.74	1.03		1	2	2	1	1		1	4.28571	2.89011	1.91209	1.13187
PILRB	0.09	0.14	0.12	0.18	0.1		7.19	14.17	10.54	15.87	8.69		1	1.55556	1.33333	2	1.11111		1	1.97079	1.46592	2.20723	1.20862
INPP5D	0.49	0.31	0.42	0.33	0.48		35.96	28.5	34.28	28.57	38.4		1	0.632653	0.857143	0.673469	0.979592		1	0.792547	0.953281	0.794494	1.06785
HLA-DQA1	0.59	0.68	0.87	0.28	0.34		27.53	32.85	40.17	15.06	16.41		1	1.15254	1.47458	0.474576	0.576271		1	1.19324	1.45914	0.54704	0.596077
ACE	0.01	0.05	0.03	0.01	0.01		1.15	7.89	4.05	1.11	0.78		1	5	3	1	1		1	6.86087	3.52174	0.965217	0.678261
EPHA1	0.03	0.02	0.02	0.02	0.07		2.2	1.71	1.9	2.18	6.18		1	0.666667	0.666667	0.666667	2.33333		1	0.777273	0.863636	0.990909	2.80909
CASS4	0.1	0.04	0.04	0.05	0.05		8.28	4.36	4.08	5.32	4.93		1	0.4	0.4	0.5	0.5		1	0.52657	0.492754	0.642512	0.595411
RIN3	0.28	0.22	0.27	0.27	0.3		21.91	23.78	23.92	22.86	25.29		1	0.785714	0.964286	0.964286	1.07143		1	1.08535	1.09174	1.04336	1.15427
PTK2B	0.36	0.34	0.3	0.26	0.43		28.09	34.36	27.65	23.24	35.65		1	0.944444	0.833333	0.722222	1.19444		1	1.22321	0.984336	0.827341	1.26913
SORL1	0.34	0.42	0.32	0.32	0.24		25.48	36.27	26.31	26.2	19.52		1	1.23529	0.941176	0.941176	0.705882		1	1.42347	1.03257	1.02826	0.766091
TSPAN14	0.33	0.32	0.27	0.27	0.29		26.27	31.21	24.75	24.93	25.55		1	0.969697	0.818182	0.818182	0.878788		1	1.18805	0.942139	0.948991	0.972592
ARHGAP45	0.61	0.41	0.44	0.44	0.71		44.84	36.81	37.03	37.56	53.7		1	0.672131	0.721311	0.721311	1.16393		1	0.820919	0.825825	0.837645	1.19759
RASA1	0.14	0.12	0.11	0.07	0.11		11.92	14.77	11.29	7.48	10.26		1	0.857143	0.785714	0.5	0.785714		1	1.23909	0.947148	0.627517	0.860738
CLNK	0.02	0.02	0.02	0.03	0.03		1.47	1.53	2.05	2.65	2.5		1	1	1	1.5	1.5		1	1.04082	1.39456	1.80272	1.70068
ADGRF4	0	0	0	0	0		0.01	0	0.01	0.01	0
PPP1R37	0.06	0.04	0.05	0.04	0.06		5.19	4.86	5.34	4.06	5.95		1	0.666667	0.833333	0.666667	1		1	0.936416	1.0289	0.782274	1.14644
SCIMP	0.11	0.13	0.19	0.07	0.07		8.39	15.58	17.04	6.19	5.98		1	1.18182	1.72727	0.636364	0.636364		1	1.85697	2.03099	0.737783	0.712753
EPHX2	0.07	0.04	0.07	0.05	0.08		5.81	4.28	6.76	5.41	7.02		1	0.571429	1	0.714286	1.14286		1	0.736661	1.16351	0.931153	1.20826
ZNF296	0.08	0.03	0.11	0.04	0.09		7.16	3.7	10.89	4.2	8.36		1	0.375	1.375	0.5	1.125		1	0.51676	1.52095	0.586592	1.1676
CEACAM16	0	0	0	0	0		0	0	0.01	0.01	0
GRN	0.27	0.69	0.62	0.33	0.2		18.48	36.11	36.79	21.22	15.36		1	2.55556	2.2963	1.22222	0.740741		1	1.954	1.9908	1.14827	0.831169
PLCG2	0.27	0.32	0.3	0.26	0.22		20.03	31.37	25.19	21.91	18.36		1	1.18519	1.11111	0.962963	0.814815		1	1.56615	1.25761	1.09386	0.916625
TRAPPC6A	0.2	0.24	0.23	0.33	0.23		17.77	25.86	23.24	29.6	21.37		1	1.2	1.15	1.65	1.15		1	1.45526	1.30782	1.66573	1.20259
USP6NL	0.09	0.06	0.11	0.04	0.07		8.05	8.45	10.73	4.65	6.69		1	0.666667	1.22222	0.444444	0.777778		1	1.04969	1.33292	0.57764	0.831056
MAF1	0.4	0.39	0.41	0.39	0.41		32.37	39.22	37.35	34.88	35.73		1	0.975	1.025	0.975	1.025		1	1.21162	1.15385	1.07754	1.1038
TREML2	0.02	0.01	0.02	0.01	0.02		1.56	0.97	1.84	1.02	1.48		1	0.5	1	0.5	1		1	0.621795	1.17949	0.653846	0.948718
SPI1	0.21	0.43	0.53	0.3	0.18		13.73	28.32	30.11	18.21	10.65		1	2.04762	2.52381	1.42857	0.857143		1	2.06264	2.19301	1.32629	0.775674
RASGEF1C	0	0	0	0	0		0.01	0	0	0.02	0
C16orf92	0	0	0	0	0		0	0	0	0	0
MINDY2	0.12	0.13	0.14	0.12	0.11		9.72	14.14	13.45	11.57	10.21		1	1.08333	1.16667	1	0.916667		1	1.45473	1.38374	1.19033	1.05041
PRDM7	0	0	0	0	0		0	0.01	0	0	0
TREM1	0.03	0.24	0.15	0.1	0.04		2.39	15.74	9.71	7.4	2.88		1	8	5	3.33333	1.33333		1	6.58577	4.06276	3.09623	1.20502
IGSF23	0	0	0	0	0		0.01	0.01	0.01	0.01	0.03								1	1	1	1	3
CNN2	0.72	0.49	0.79	0.62	0.82		49.45	41.52	56.47	47.82	58.74		1	0.680556	1.09722	0.861111	1.13889		1	0.839636	1.14196	0.967037	1.18787
CKM	0	0	0	0	0		0.02	0.22	0.15	0.2	0.06								1	11	7.5	10	3
ATG16L1	0.13	0.08	0.08	0.08	0.13		10.86	8.1	7.76	7.76	11.35		1	0.615385	0.615385	0.615385	1		1	0.745856	0.714549	0.714549	1.04512
STH	0	0	0	0	0		0	0	0	0	0
SDR42E1	0.01	0.01	0.01	0.01	0.01		1.27	0.7	0.99	0.84	1.14		1	1	1	1	1		1	0.551181	0.779528	0.661417	0.897638
IGHG1	0.1	0.29	0.19	0.11	0.05		5.69	23.63	10.76	7.7	3.67		1	2.9	1.9	1.1	0.5		1	4.1529	1.89104	1.35325	0.644991
PILRA	0.05	0.12	0.18	0.08	0.04		3.84	14.96	13.18	7.17	3.42		1	2.4	3.6	1.6	0.8		1	3.89583	3.43229	1.86719	0.890625
FERMT2	0	0	0	0.01	0.01		0.3	0.82	0.24	1.34	0.72								1	2.73333	0.8	4.46667	2.4
PRSS36	0	0.01	0.01	0.01	0		0.37	2.39	1.57	0.8	0.5								1	6.45946	4.24324	2.16216	1.35135
APP	0.18	0.16	0.18	0.12	0.16		14.88	18.74	17.06	11.68	14.15		1	0.888889	1	0.666667	0.888889		1	1.25941	1.14651	0.784946	0.950941
ADAMTS1	0	0.01	0.01	0.02	0.01		0.35	0.57	0.89	1.27	0.81								1	1.62857	2.54286	3.62857	2.31429
TSBP1	0	0	0	0	0		0	0.01	0	0	0
TP53INP1	0.25	0.18	0.11	0.16	0.22		17.9	16.68	10.47	14.39	17.63		1	0.72	0.44	0.64	0.88		1	0.931844	0.584916	0.803911	0.984916
SEC61G	0.6	0.7	0.62	0.69	0.6		44.54	57.07	48.56	52.99	48.1		1	1.16667	1.03333	1.15	1		1	1.28132	1.09026	1.18972	1.07993
WNT3	0	0	0	0	0		0.09	0.08	0.07	0.21	0.04								1	0.888889	0.777778	2.33333	0.444444
LILRB5	0.01	0.01	0.02	0.01	0.01		0.9	2.51	2.11	0.76	0.46		1	1	2	1	1		1	2.78889	2.34444	0.844444	0.511111
CTSB	0.34	0.65	0.6	0.46	0.23		21.11	36.43	35.66	27.4	18.01		1	1.91176	1.76471	1.35294	0.676471		1	1.72572	1.68925	1.29796	0.85315
ZNF222	0.03	0.02	0.02	0.02	0.03		2.32	1.71	1.79	2.06	3.26		1	0.666667	0.666667	0.666667	1		1	0.737069	0.771552	0.887931	1.40517
CCDC6	0.23	0.17	0.15	0.13	0.14		18.85	19.92	15.72	12.97	13.43		1	0.73913	0.652174	0.565217	0.608696		1	1.05676	0.833952	0.688064	0.712467
POLR2E	0.36	0.31	0.48	0.36	0.41		29.37	32.59	41.87	32.66	35.8		1	0.861111	1.33333	1	1.13889		1	1.10964	1.4256	1.11202	1.21893
DGKQ	0.07	0.05	0.02	0.04	0.09		5.72	6.34	2.71	4.2	8.81		1	0.714286	0.285714	0.571429	1.28571		1	1.10839	0.473776	0.734266	1.54021
REXO1	0.15	0.12	0.05	0.15	0.17		12.31	13.85	5.4	14.46	15.6		1	0.8	0.333333	1	1.13333		1	1.1251	0.438668	1.17465	1.26726
SUPT4H1	0.35	0.37	0.36	0.33	0.34		28.29	37.25	33.22	30.47	30.41		1	1.05714	1.02857	0.942857	0.971429		1	1.31672	1.17427	1.07706	1.07494
FCER1G	0.32	0.68	0.71	0.76	0.26		14.95	31.62	27.08	34.15	11.65		1	2.125	2.21875	2.375	0.8125		1	2.11505	1.81137	2.28428	0.779264
FBXO33	0.27	0.19	0.1	0.25	0.32		21.66	20.79	10.07	22.62	27.08		1	0.703704	0.37037	0.925926	1.18519		1	0.959834	0.464912	1.04432	1.25023
ABCA1	0.14	0.12	0.13	0.1	0.12		10.64	11.5	11.34	8.43	10.03		1	0.857143	0.928571	0.714286	0.857143		1	1.08083	1.06579	0.792293	0.942669
CR1L	0	0	0	0	0		0.08	0.08	0.22	0.1	0.14								1	1	2.75	1.25	1.75
SNX31	0	0	0	0	0		0	0.01	0.01	0	0.01
JAZF1	0.16	0.16	0.18	0.11	0.16		12.75	18.27	17.32	10.09	14.23		1	1	1.125	0.6875	1		1	1.43294	1.35843	0.791373	1.11608
MME	0.01	0.04	0.02	0.01	0.01		0.76	5.62	2.62	0.59	0.92		1	4	2	1	1		1	7.39474	3.44737	0.776316	1.21053
DEDD	0.13	0.08	0.12	0.08	0.13		11.51	10.13	13.28	8.82	12.38		1	0.615385	0.923077	0.615385	1		1	0.880104	1.15378	0.76629	1.07559
CYC1	0.28	0.3	0.32	0.33	0.3		23.21	32.21	30.55	29.84	27.37		1	1.07143	1.14286	1.17857	1.07143		1	1.38776	1.31624	1.28565	1.17923
DTWD1	0.07	0.1	0.08	0.08	0.09		6.61	11.85	9.1	8.25	8.67		1	1.42857	1.14286	1.14286	1.28571		1	1.79274	1.3767	1.24811	1.31165
HS3ST5	0	0	0	0	0		0	0	0	0	0
SCARA3	0	0	0	0	0		0.01	0.01	0.02	0.02	0
	Scaled mean expression						% expressing cells						Normalized Scaled mean expression						Normalized % expressing cells
	Age Range						Age Range						Age Range						Age Range
Immune Marker Genes	50-54	55-60	60-64	65-70	70-74		50-54	55-60	60-64	65-70	70-74		50-54	55-60	60-64	65-70	70-74		50-54	55-60	60-64	65-70	70-74
PTPRC	1.94	2.08	2.08	1.86	2.06		88.8	92.33	90.02	89.56	92.83		1	1.07216	1.07216	0.958763	1.06186		1	1.03975	1.01374	1.00856	1.04538
CD53	0.96	1.04	0.9	0.86	0.94		62.1	70.24	63.01	61.68	65.78		1	1.08333	0.9375	0.895833	0.979167		1	1.13108	1.01465	0.993237	1.05926
B2M	4.15	4.34	4.36	4.29	4.29		99.14	99.84	99.27	99.86	98.48		1	1.04578	1.0506	1.03373	1.03373		1	1.00706	1.00131	1.00726	0.993343
UBC	2.71	2.36	2.26	2.84	3.34		95.28	94.96	91.67	97.36	97.28		1	0.870849	0.833948	1.04797	1.23247		1	0.996641	0.962112	1.02183	1.02099
GAPDH	2.02	1.94	2.47	2.26	2.12		87.98	90.61	92.39	94.1	90.55		1	0.960396	1.22277	1.11881	1.0495		1	1.02989	1.05013	1.06956	1.02921
ACTB	3.48	3.4	3.79	3.52	3.88		98.1	99.18	97.68	99.1	97.9		1	0.977011	1.08908	1.01149	1.11494		1	1.01101	0.995719	1.01019	0.997961
YWHAZ	1.85	1.59	1.6	1.49	2.02		88.46	88.48	85.47	84.45	92.74		1	0.859459	0.864865	0.805405	1.09189		1	1.00023	0.966199	0.954669	1.04838
CD74	2.24	1.91	3.01	1.41	1.95		76.31	72.06	90.41	63.26	82.56		1	0.852679	1.34375	0.629464	0.870536		1	0.944306	1.18477	0.828987	1.0819

### Sheet: AD Immune Age Strat. Statistics
Friedman test on non-normalized gene expression
Dunn's multiple comparisons test	Rank sum diff,	Significant?	Summary	Adjusted P Value
50-54 vs. 55-60	-11	No	ns	>0.9999	A-B
50-54 vs. 60-64	-29.5	No	ns	>0.9999	A-C
50-54 vs. 65-70	31	No	ns	>0.9999	A-D
50-54 vs. 70-74	2	No	ns	>0.9999	A-E
55-60 vs. 60-64	-18.5	No	ns	>0.9999	B-C
55-60 vs. 65-70	42	No	ns	0.502	B-D
55-60 vs. 70-74	13	No	ns	>0.9999	B-E
60-64 vs. 65-70	60.5	Yes	*	0.0479	C-D
60-64 vs. 70-74	31.5	No	ns	>0.9999	C-E
65-70 vs. 70-74	-29	No	ns	>0.9999	D-E
Test details	Rank sum 1	Rank sum 2	Rank sum diff,	n1	n2	Z
50-54 vs. 55-60	274.5	285.5	-11	92	92	0.5129
50-54 vs. 60-64	274.5	304	-29.5	92	92	1.375
50-54 vs. 65-70	274.5	243.5	31	92	92	1.445
50-54 vs. 70-74	274.5	272.5	2	92	92	0.09325
55-60 vs. 60-64	285.5	304	-18.5	92	92	0.8626
55-60 vs. 65-70	285.5	243.5	42	92	92	1.958
55-60 vs. 70-74	285.5	272.5	13	92	92	0.6061
60-64 vs. 65-70	304	243.5	60.5	92	92	2.821
60-64 vs. 70-74	304	272.5	31.5	92	92	1.469
65-70 vs. 70-74	243.5	272.5	-29	92	92	1.352
Friedman test on non-normalized % of expressing cells
Dunn's multiple comparisons test	Rank sum diff,	Significant?	Summary	Adjusted P Value
50-54 vs. 55-60	-107	Yes	****	<0.0001	A-B
50-54 vs. 60-64	-88.5	Yes	***	0.0004	A-C
50-54 vs. 65-70	-37.5	No	ns	0.8039	A-D
50-54 vs. 70-74	-37	No	ns	0.845	A-E
55-60 vs. 60-64	18.5	No	ns	>0.9999	B-C
55-60 vs. 65-70	69.5	Yes	*	0.0119	B-D
55-60 vs. 70-74	70	Yes	*	0.011	B-E
60-64 vs. 65-70	51	No	ns	0.1741	C-D
60-64 vs. 70-74	51.5	No	ns	0.1634	C-E
65-70 vs. 70-74	0.5	No	ns	>0.9999	D-E
Test details	Rank sum 1	Rank sum 2	Rank sum diff,	n1	n2	Z
50-54 vs. 55-60	222	329	-107	92	92	4.989
50-54 vs. 60-64	222	310.5	-88.5	92	92	4.126
50-54 vs. 65-70	222	259.5	-37.5	92	92	1.748
50-54 vs. 70-74	222	259	-37	92	92	1.725
55-60 vs. 60-64	329	310.5	18.5	92	92	0.8626
55-60 vs. 65-70	329	259.5	69.5	92	92	3.24
55-60 vs. 70-74	329	259	70	92	92	3.264
60-64 vs. 65-70	310.5	259.5	51	92	92	2.378
60-64 vs. 70-74	310.5	259	51.5	92	92	2.401
65-70 vs. 70-74	259.5	259	0.5	92	92	0.02331

### Sheet: ADHD Immune Age Stratified
	Scaled mean expression						% expressing cells						Normalized Scaled mean expression						Normalized % expressing cells
	Age Range						Age Range						Age Range						Age Range
Unique closest ADHD gene	50-54	55-60	60-64	65-70	70-74		50-54	55-60	60-64	65-70	70-74		50-54	55-60	60-64	65-70	70-74		50-54	55-60	60-64	65-70	70-74
TMEM161B	0.06	0.09	0.06	0.07	0.08		5.48	10.51	6.67	7.35	7.31		1	1.5	1	1.16667	1.33333		1	1.91788	1.21715	1.34124	1.33394
METTL15	0.09	0.11	0.09	0.07	0.12		7.6	12.4	9.03	7.26	11.24		1	1.22222	1	0.777778	1.33333		1	1.63158	1.18816	0.955263	1.47895
NUDT12	0	0.01	0.01	0.01	0		0.45	2.32	0.74	0.9	0.22
XRN2	0.41	0.47	0.42	0.49	0.45		32.6	42.17	37.04	41.04	37.72		1	1.14634	0.97619	1.19512	1.09756		1	1.29356	1.1362	1.2589	1.15706
MDFIC	0.24	0.31	0.19	0.27	0.42		19.27	32.08	18.41	24.51	34.51		1	1.29167	1.26316	1.125	1.75		1	1.66476	0.955371	1.27193	1.79087
PITX2	0	0	0	0	0		0.02	0	0.01	0.01	0
VGLL3	0	0	0.01	0	0		0.08	0.48	0.94	0.08	0.02
SGO1	0.01	0.01	0.02	0.02	0.01		1.21	1.48	2.67	2.38	1.15		1	1	0.5	2	1		1	1.22314	2.20661	1.96694	0.950413
BCL11B	0.39	0.65	0.37	0.59	0.52		27.92	39.41	26.25	40.31	38.48		1	1.66667	1.05405	1.51282	1.33333		1	1.41153	0.940186	1.44377	1.37822
CDH8	0	0	0	0	0		0.01	0.01	0.01	0.01	0.01
DUSP6	0.13	0.28	0.2	0.25	0.24		9.52	22.39	15.61	18.57	17.39		1	2.15385	0.65	1.92308	1.84615		1	2.35189	1.63971	1.95063	1.82668
FOXP1	0.91	1	0.74	0.9	0.73		56.33	68.04	52.62	59.83	50.4		1	1.0989	1.22973	0.989011	0.802198		1	1.20788	0.934138	1.06213	0.894727
COL9A1	0	0	0	0	0		0.01	0.01	0	0.01	0.01
ZEB2	0.46	0.76	0.52	0.61	0.49		28.21	46.19	34.08	36.02	32.58		1	1.65217	0.884615	1.32609	1.06522		1	1.63736	1.20808	1.27685	1.15491
PRELID2	0.02	0.01	0.02	0.02	0.01		1.37	1.68	1.86	1.93	1.28		1	0.5	1	1	0.5		1	1.22628	1.35766	1.40876	0.934307
ABHD5	0.15	0.27	0.22	0.18	0.15		12.3	22.7	18.4	15.79	13.26		1	1.8	0.681818	1.2	1		1	1.84553	1.49593	1.28374	1.07805
RUNX1T1	0	0	0	0	0		0	0.02	0.01	0.02	0.01
C8orf82	0.05	0.08	0.05	0.08	0.08		4.99	10.8	6.12	8.54	8.16		1	1.6	1	1.6	1.6		1	2.16433	1.22645	1.71142	1.63527
TMEM200C	0	0	0	0	0		0	0	0	0	0.01
DCC	0	0	0	0	0		0.15	0.04	0.24	0.09	0.09
LSM6	0.22	0.32	0.3	0.3	0.28		18.75	33	29.33	28.27	26.4		1	1.45455	0.733333	1.36364	1.27273		1	1.76	1.56427	1.50773	1.408
IQCF2	0	0	0	0	0		0	0	0	0	0
SORCS3	0	0	0	0	0		0.31	0.07	0.19	0.27	0.14
CAMKV	0	0	0	0	0		0.01	0	0.01	0	0
SPDYE21P	0.4	0.3	0.26	0.44	0.48		26.04	22.69	19.34	30.34	32.84		1	0.75	1.53846	1.1	1.2		1	0.871352	0.742704	1.16513	1.26114
GATA3	0	0	0	0	0		0.04	0.12	0.07	0.02	0.04
	Scaled mean expression						% expressing cells						Normalized Scaled mean expression						Normalized % expressing cells
	Age Range						Age Range						Age Range						Age Range
Immune Marker Genes	50-54	55-60	60-64	65-70	70-74		50-54	55-60	60-64	65-70	70-74		50-54	55-60	60-64	65-70	70-74		50-54	55-60	60-64	65-70	70-74
PTPRC	1.94	2.08	2.08	1.86	2.06		88.8	92.33	90.02	89.56	92.83		1	1.07216	1.07216	0.958763	1.06186		1	1.03975	1.01374	1.00856	1.04538
CD53	0.96	1.04	0.9	0.86	0.94		62.1	70.24	63.01	61.68	65.78		1	1.08333	0.9375	0.895833	0.979167		1	1.13108	1.01465	0.993237	1.05926
B2M	4.15	4.34	4.36	4.29	4.29		99.14	99.84	99.27	99.86	98.48		1	1.04578	1.0506	1.03373	1.03373		1	1.00706	1.00131	1.00726	0.993343
UBC	2.71	2.36	2.26	2.84	3.34		95.28	94.96	91.67	97.36	97.28		1	0.870849	0.833948	1.04797	1.23247		1	0.996641	0.962112	1.02183	1.02099
GAPDH	2.02	1.94	2.47	2.26	2.12		87.98	90.61	92.39	94.1	90.55		1	0.960396	1.22277	1.11881	1.0495		1	1.02989	1.05013	1.06956	1.02921
ACTB	3.48	3.4	3.79	3.52	3.88		98.1	99.18	97.68	99.1	97.9		1	0.977011	1.08908	1.01149	1.11494		1	1.01101	0.995719	1.01019	0.997961
YWHAZ	1.85	1.59	1.6	1.49	2.02		88.46	88.48	85.47	84.45	92.74		1	0.859459	0.864865	0.805405	1.09189		1	1.00023	0.966199	0.954669	1.04838
CD74	2.24	1.91	3.01	1.41	1.95		76.31	72.06	90.41	63.26	82.56		1	0.852679	1.34375	0.629464	0.870536		1	0.944306	1.18477	0.828987	1.0819

### Sheet: SCZ Immune Age Stratified
	Scaled mean expression						% expressing cells						Normalized Scaled mean expression						Normalized % expressing cells
	Age Range						Age Range						Age Range						Age Range
Unique closest SCZ gene	50-54	55-60	60-64	65-70	70-74		50-54	55-60	60-64	65-70	70-74		50-54	55-60	60-64	65-70	70-74		50-54	55-60	60-64	65-70	70-74
ZNF184	0.08	0.04	0.05	0.06	0.09		7.15	4.61	5.25	6.2	8.06		1	0.5	1.6	0.75	1.125		1	0.644755	0.734266	0.867133	1.12727
MAD1L1	0.23	0.16	0.23	0.18	0.22		18.72	18.42	21.93	17.69	19.88		1	0.695652	1	0.782609	0.956522		1	0.983974	1.17147	0.944979	1.06197
PITPNM2	0.04	0.02	0.02	0.04	0.03		3.05	1.43	1.91	3.6	2.61		1	0.5	2	1	0.75		1	0.468852	0.62623	1.18033	0.855738
WBP1L	0.06	0.1	0.08	0.07	0.06		5.03	12.49	8.75	7.36	5.58		1	1.66667	0.75	1.16667	1		1	2.4831	1.73956	1.46322	1.10934
FES	0.05	0.11	0.07	0.11	0.03		3.98	13.53	7.77	10.23	2.83		1	2.2	0.714286	2.2	0.6		1	3.3995	1.95226	2.57035	0.711055
ITIH1	0	0	0	0	0		0.09	0.02	0.06	0.03	0.06
DCP1B	0.04	0.04	0.04	0.03	0.06		3.6	4.88	4.3	3.12	5.59		1	1	1	0.75	1.5		1	1.35556	1.19444	0.866667	1.55278
SLC39A8	0.14	0.07	0.11	0.1	0.17		11.7	7.52	10.55	9.7	15.34		1	0.5	1.27273	0.714286	1.21429		1	0.642735	0.901709	0.82906	1.31111
VRK2	0.11	0.09	0.13	0.07	0.13		9.7	12.13	13.64	7.96	12.73		1	0.818182	0.846154	0.636364	1.18182		1	1.25052	1.40619	0.820619	1.31237
PTN	0	0	0	0	0		0	0.01	0	0.01	0
DPYD	0.2	0.28	0.26	0.14	0.26		16.48	26.53	23.53	13.28	22.14		1	1.4	0.769231	0.7	1.3		1	1.60983	1.42779	0.805825	1.34345
AMBRA1	0.1	0.04	0.07	0.03	0.15		8.92	4.43	6.81	3.32	13.48		1	0.4	1.42857	0.3	1.5		1	0.496637	0.763453	0.372197	1.51121
CNKSR2	0.05	0.03	0.03	0.02	0.04		3.97	2.46	2.99	2	3.74		1	0.6	1.66667	0.4	0.8		1	0.619647	0.753149	0.503778	0.942065
RGS6	0	0	0	0	0		0.12	0.1	0.25	0.07	0.09
DNAJC19	0.24	0.28	0.27	0.29	0.27		20.47	29.09	27.06	27.22	25.1		1	1.16667	0.888889	1.20833	1.125		1	1.4211	1.32193	1.32975	1.22618
TSNARE1	0.04	0.01	0.02	0.02	0.05		3.48	1.68	2.45	1.7	4.61		1	0.25	2	0.5	1.25		1	0.482759	0.704023	0.488506	1.32471
GRM3	0	0	0	0	0		0	0.1	0	0.08	0.01
ZSWIM6	0.2	0.13	0.07	0.08	0.23		16.61	15.61	7.49	8.06	20.04		1	0.65	2.85714	0.4	1.15		1	0.939795	0.450933	0.48525	1.2065
ATP2A2	0.21	0.19	0.11	0.17	0.27		16.93	22.26	11.75	16.7	23.54		1	0.904762	1.90909	0.809524	1.28571		1	1.31483	0.694034	0.986415	1.39043
LRRIQ3	0.01	0.01	0.01	0.01	0.01		0.63	0.88	0.85	1.17	1.31		1	1	1	1	1		1	1.39683	1.34921	1.85714	2.07937
AS3MT	0	0	0	0	0		0.15	0.52	0.25	0.32	0.26
MAIP1	0.09	0.05	0.06	0.05	0.09		7.85	7.91	6.57	5.91	8.43		1	0.555556	1.5	0.555556	1		1	1.00764	0.836943	0.752866	1.07389
KDM4A	0.08	0.06	0.1	0.05	0.11		7.42	6.88	10.02	5.64	10.36		1	0.75	0.8	0.625	1.375		1	0.927224	1.3504	0.760108	1.39623
SNORC	0	0	0	0	0		0.07	0.3	0.08	0.16	0.12
PPP1R16B	0.43	0.13	0.21	0.16	0.3		29.99	11.6	17.53	13.87	25.07		1	0.302326	2.04762	0.372093	0.697674		1	0.386796	0.584528	0.462487	0.835945
SATB2	0	0.01	0	0	0		0.13	1.59	0.32	0.12	0.08
NSUN6	0.09	0.13	0.13	0.1	0.1		7.65	13.28	12.87	9.82	9.25		1	1.44444	0.692308	1.11111	1.11111		1	1.73595	1.68235	1.28366	1.20915
SLC66A2	0.13	0.13	0.05	0.16	0.11		11.65	16.77	5.9	16.23	10.57		1	1	2.6	1.23077	0.846154		1	1.43948	0.506438	1.39313	0.907296
PTPRU	0	0	0	0	0		0.08	0.07	0.08	0.03	0.04
CHRNA3	0	0	0	0	0		0.04	0.21	0.13	0.04	0.02
GPM6A	0	0	0.01	0	0.01		0.44	0.46	1.28	0.22	0.63
DRD2	0	0	0	0	0		0	0	0	0.02	0
PCCB	0.06	0.06	0.06	0.05	0.07		5.29	8.28	7.33	5.82	6.94		1	1	1	0.833333	1.16667		1	1.56522	1.38563	1.10019	1.31191
PJA1	0.08	0.06	0.07	0.06	0.12		7.36	7.78	7.84	6.51	11.17		1	0.75	1.14286	0.75	1.5		1	1.05707	1.06522	0.884511	1.51766
IGSF9B	0.02	0.01	0.01	0.01	0.01		1.44	0.53	0.67	0.54	0.97		1	0.5	2	0.5	0.5		1	0.368056	0.465278	0.375	0.673611
STAC3	0.01	0.04	0.05	0.02	0.01		0.95	6.38	5.93	2.59	1.51		1	4	0.2	2	1		1	6.71579	6.24211	2.72632	1.58947
L3MBTL2	0.07	0.07	0.08	0.07	0.1		6.56	9.3	8.66	7.29	10.15		1	1	0.875	1	1.42857		1	1.41768	1.32012	1.11128	1.54726
MRPS30	0.24	0.18	0.16	0.2	0.3		20.38	19.77	16.43	19.55	26.18		1	0.75	1.5	0.833333	1.25		1	0.970069	0.806183	0.959274	1.28459
GATAD2A	0.28	0.25	0.18	0.25	0.32		22.97	26.58	17.48	23.31	27.81		1	0.892857	1.55556	0.892857	1.14286		1	1.15716	0.760993	1.0148	1.21071
TAOK2	0.05	0.04	0.05	0.04	0.06		4.07	5.16	5.6	4.35	5.79		1	0.8	1	0.8	1.2		1	1.26781	1.37592	1.0688	1.4226
BNIP3L	0.3	0.38	0.44	0.33	0.22		24.23	35.59	37.67	28.66	20.18		1	1.26667	0.681818	1.1	0.733333		1	1.46884	1.55468	1.18283	0.832852
KLF6	2.68	2.23	2	2.43	2.99		91.05	89.48	84.12	90.88	95.65		1	0.83209	1.34	0.906716	1.11567		1	0.982757	0.923888	0.998133	1.05052
CHRM3	0	0	0	0	0		0.17	0.33	0.18	0.29	0.19
IMMP2L	0.08	0.07	0.09	0.07	0.11		7.15	8.02	8.81	7.13	9.87		1	0.875	0.888889	0.875	1.375		1	1.12168	1.23217	0.997203	1.38042
CCDC68	0	0	0	0	0		0.14	0.28	0.19	0.37	0.4
PPP1R13B	0.07	0.04	0.02	0.03	0.08		5.77	3.8	2.2	2.54	6.9		1	0.571429	3.5	0.428571	1.14286		1	0.658579	0.381282	0.440208	1.19584
BRINP2	0	0	0	0	0		0	0	0	0	0
COQ10B	0.33	0.25	0.25	0.31	0.38		26.89	26.3	24	28.5	32.66		1	0.757576	1.32	0.939394	1.15152		1	0.978059	0.892525	1.05987	1.21458
TCF4	0.16	0.17	0.26	0.13	0.09		12.22	16.17	19.84	10.76	7.77		1	1.0625	0.615385	0.8125	0.5625		1	1.32324	1.62357	0.880524	0.635843
CACNA1I	0.02	0.02	0.01	0.02	0.01		1.35	2	0.46	1.98	0.9		1	1	2	1	0.5		1	1.48148	0.340741	1.46667	0.666667
	Scaled mean expression						% expressing cells						Normalized Scaled mean expression						Normalized % expressing cells
	Age Range						Age Range						Age Range						Age Range
Immune Marker Genes	50-54	55-60	60-64	65-70	70-74		50-54	55-60	60-64	65-70	70-74		50-54	55-60	60-64	65-70	70-74		50-54	55-60	60-64	65-70	70-74
PTPRC	1.94	2.08	2.08	1.86	2.06		88.8	92.33	90.02	89.56	92.83		1	1.07216	1.07216	0.958763	1.06186		1	1.03975	1.01374	1.00856	1.04538
CD53	0.96	1.04	0.9	0.86	0.94		62.1	70.24	63.01	61.68	65.78		1	1.08333	0.9375	0.895833	0.979167		1	1.13108	1.01465	0.993237	1.05926
B2M	4.15	4.34	4.36	4.29	4.29		99.14	99.84	99.27	99.86	98.48		1	1.04578	1.0506	1.03373	1.03373		1	1.00706	1.00131	1.00726	0.993343
UBC	2.71	2.36	2.26	2.84	3.34		95.28	94.96	91.67	97.36	97.28		1	0.870849	0.833948	1.04797	1.23247		1	0.996641	0.962112	1.02183	1.02099
GAPDH	2.02	1.94	2.47	2.26	2.12		87.98	90.61	92.39	94.1	90.55		1	0.960396	1.22277	1.11881	1.0495		1	1.02989	1.05013	1.06956	1.02921
ACTB	3.48	3.4	3.79	3.52	3.88		98.1	99.18	97.68	99.1	97.9		1	0.977011	1.08908	1.01149	1.11494		1	1.01101	0.995719	1.01019	0.997961
YWHAZ	1.85	1.59	1.6	1.49	2.02		88.46	88.48	85.47	84.45	92.74		1	0.859459	0.864865	0.805405	1.09189		1	1.00023	0.966199	0.954669	1.04838
CD74	2.24	1.91	3.01	1.41	1.95		76.31	72.06	90.41	63.26	82.56		1	0.852679	1.34375	0.629464	0.870536		1	0.944306	1.18477	0.828987	1.0819
