## Supplementary material for "Genetic architecture of Alzheimer’s disease is enriched in peripheral immune and metabolic programs": Table S7

### Sheet: Top AD Genes
Variants	Chromosome	Position	Gene	Known locus	Minor/major allele	MAF	OR	95% CI	P value
rs6733839	2	127135234	BIN1	BIN1	T/C	0.389	1.17	1.16–1.19	6.1e-118
rs3851179	11	86157598	EED	PICALM	T/C	0.358	0.9	0.89–0.92	3e-48
rs679515	1	207577223	CR1	CR1	T/C	0.188	1.13	1.11–1.15	7.2e-46
rs11787077	8	27607795	CLU	CLU	T/C	0.392	0.91	0.90–0.92	1.7e-44
rs1582763	11	60254475	MS4A4A	MS4A	A/G	0.371	0.91	0.90–0.92	3.7e-42
rs12151021	19	1050875	ABCA7	ABCA7	A/G	0.336	1.1	1.09–1.12	1.6e-37
rs75932628	6	41161514	TREM2	TREM2	T/C	0.003	2.39	2.09–2.73	2.5e-37
rs7384878	7	100334426	SPDYE3	ZCWPW1/NYAP1	C/T	0.31	0.92	0.91–0.94	1.1e-26
rs117618017	15	63277703	APH1B	APH1B	T/C	0.144	1.11	1.09–1.13	2.2e-25
rs143332484	6	41161469	TREM2	TREM2	T/C	0.013	1.41	1.32–1.50	2.8e-25
rs73223431	8	27362470	PTK2B	PTK2B	T/C	0.369	1.07	1.06–1.08	4e-22
rs7767350	6	47517390	CD2AP	CD2AP	T/C	0.271	1.08	1.06–1.09	7.9e-22
rs11218343	11	121564878	SORL1	SORL1	C/T	0.039	0.84	0.81–0.87	1.4e-21
rs6014724	20	56423488	CASS4	CASS4	G/A	0.09	0.89	0.87–0.91	4.1e-21
rs12590654	14	92472511	SLC24A4	SLC24A4/RIN3	A/G	0.328	0.93	0.92–0.95	4.2e-21
rs6605556	6	32615322	HLA-DQA1	HLA	G/A	0.161	0.91	0.90–0.93	7.1e-20
rs4277405	17	63471557	ACE	ACE	C/T	0.384	0.94	0.93–0.95	8.8e-20
rs7912495	10	11676714	USP6NL	ECHDC3	G/A	0.462	1.06	1.05–1.08	9.7e-19
rs10933431	2	233117202	INPP5D	INPP5D	G/C	0.234	0.93	0.92–0.95	3.6e-18
rs6846529	4	11023507	CLNK	CLNK/HS3ST1	C/T	0.283	1.07	1.05–1.08	2.2e-17
rs17125924	14	52924962	FERMT2	FERMT2	G/A	0.089	1.1	1.07–1.12	8.3e-16
rs602602	15	58764824	MINDY2	ADAM10	A/T	0.28	0.94	0.93–0.96	2.1e-15
rs616338	17	49219935	ABI3	ABI3	T/C	0.012	1.32	1.23–1.42	2.8e-14
rs11771145	7	143413669	EPHA1	EPHA1	A/G	0.348	0.95	0.93–0.96	3.3e-14
rs10437655	11	47370397	SPI1	CELF1/SPI1	A/G	0.399	1.06	1.04–1.07	5.3e-14
rs12446759	16	81739398	PLCG2	PLCG2	G/A	0.403	0.95	0.94–0.96	1.2e-13
rs7225151	17	5233752	SCIMP	SCIMP/RABEP1	A/G	0.124	1.08	1.05–1.10	4.1e-13
rs199515	17	46779275	WNT3	MAPT	G/C	0.219	0.94	0.93–0.96	9.3e-13
rs2526377	17	58332680	TSPOAP1	TSPOAP1	G/A	0.445	0.95	0.94–0.97	1.6e-12
rs72824905	16	81908423	PLCG2	PLCG2	G/C	0.008	0.74	0.68–0.81	8.5e-12
rs889555	16	31111250	BCKDK	KAT8	T/C	0.281	0.95	0.94–0.97	2e-11
rs74685827	11	121482368	SORL1	SORL1	G/T	0.019	1.19	1.13–1.25	2.8e-11
rs2830489	21	26775872	ADAMTS1	ADAMTS1	T/C	0.281	0.95	0.94–0.97	1.7e-10
rs6966331	7	37844191	EPDR1	NME8	T/C	0.349	0.96	0.94–0.97	4.6e-10
rs4985556	16	70660097	IL34	IL34	A/C	0.115	1.07	1.05–1.09	6e-10
rs10947943	6	41036354	UNC5CL	TREM2	A/G	0.142	0.94	0.93–0.96	1.1e-09
rs8025980	15	50701814	SPPL2A	SPPL2A	G/A	0.345	0.96	0.94–0.97	1.3e-08
rs60755019	6	41181270	TREML2	TREM2	G/A	0.004	1.55	1.33–1.80	2.1e-08
rs7401792	14	92464917	SLC24A4	SLC24A4/RIN3	G/A	0.371	1.04	1.02–1.05	4.8e-08

### Sheet: Top AD Genes PFC
	scaled mean expression												% expressing cells
	Prefrontal Cortex												Prefrontal Cortex
Top 10 genes	APOE	BIN1	PICALM	CR1	CLU	MS4A4A	ABCA7	TREM2	APH1B	SORL1		Top 10 genes	APOE	BIN1	PICALM	CR1	CLU	MS4A4A	ABCA7	TREM2	APH1B	SORL1
	0.05	0.42	0.77	0	2.41	0	0.08	0	0.23	1.22			4.69	50.39	72.42	0.7	95.47	0.23	12.66	0.16	31.25	87.73
	1.09	0.09	1.41	0.01	2.57	0.01	0.02	0	0.1	0.17			54.45	7.47	67.26	0.36	90.39	1.42	1.78	0	6.41	12.46
	0.06	0.32	0.72	0.01	1.05	0	0.04	0	0.25	0.42			4.13	27.91	56.85	0.52	63.57	0	4.39	0	23.51	35.4
	1.5	0.16	0.73	0.01	3.48	0	0.04	0	0.2	0.66			72.41	12.26	44.06	0.77	99.23	0	2.3	0	14.18	42.15
	0.01	0.99	1.57	0.17	0.34	0	0.01	0	0.17	0.29			0.41	48.24	68.4	9.27	17.93	0	0.61	0	9.47	16.17
	0.12	0.18	0.82	0.02	1.04	0	0	0.03	0.24	0.37			7.32	11.59	45.73	1.22	52.44	0	0	1.83	14.02	22.56
	0.75	0.76	1.64	0.1	0.69	0.19	0.05	0.12	0.07	1.53			35.19	33.33	67.59	3.7	25.46	8.8	2.31	6.48	3.7	62.5
All other genes	Excitatory neurons	Endothelial cells	Inhibitory neurons	Astrocytes	Oligodendrocytes	OPCs	Microglia					All other genes	Excitatory neurons	Endothelial cells	Inhibitory neurons	Astrocytes	Oligodendrocytes	OPCs	Microglia
TOMM40	0.18	0.1	0.17	0.06	0.07	0.13	0.09					TOMM40	25	7.83	16.54	4.21	4.13	9.15	4.17
BCAM	0.01	0.12	0.01	0.03	0	0	0					BCAM	0.94	8.9	0.78	1.92	0.27	0	0
NECTIN2	0.02	0.42	0.08	0.1	0.02	0.08	0.13					NECTIN2	2.42	25.98	6.72	7.66	0.95	5.49	6.02
APOC4	0.01	0.01	0	0.01	0.01	0	0					APOC4	0.78	0.36	0.26	0.38	0.47	7.32	0
APOC4-APOC2												APOC4-APOC2
APOC1	0	0.01	0	0.01	0	0	0.1					APOC1	0.31	0.36	0	1.15	0	0	5.09
BCL3	0.01	0.09	0.02	0.03	0	0.01	0.09					BCL3	1.48	7.47	2.33	2.3	0	0.61	4.17
CEACAM19	0.07	0.11	0.08	0.01	0	0.06	0.02					CEACAM19	10.08	8.54	8.27	1.15	0.27	3.66	1.39
BLOC1S3	0.02	0	0.01	0.01	0.01	0	0.01					BLOC1S3	3.05	0.36	0.52	0.77	0.54	0	0.46
CLASRP	0.24	0.14	0.2	0.2	0.31	0.1	0.25					CLASRP	32.5	8.9	18.6	14.94	16.98	6.71	12.96
MS4A4E	0.02	0.01	0.01	0.01	0.01	0.03	0.05					MS4A4E	2.97	0.71	0.52	0.77	0.47	1.83	2.78
NKPD1	0.03	0	0.03	0	0.01	0	0					NKPD1	5.55	0	3.1	0	0.54	0	0
EXOC3L2	0.01	0	0.01	0	0	0	0					EXOC3L2	1.25	0	1.03	0	0	0	0
FOSB	0.04	0	0	0	0.01	0	0					FOSB	6.02	0	0	0	0.27	0	0
GEMIN7	0.02	0	0.02	0.01	0	0	0.02					GEMIN7	3.2	0	1.81	0.77	0.07	0	0.93
CLPTM1	0.34	0.15	0.25	0.12	0.15	0.18	0.11					CLPTM1	44.61	10.68	23	8.05	7.98	10.98	6.02
PVR	0.13	0.24	0.11	0.03	0.02	0.08	0.05					PVR	18.36	14.95	10.85	1.92	1.08	5.49	2.31
PILRB	0.16	0.12	0.2	0.13	0.09	0.12	0.06					PILRB	23.05	8.54	17.31	8.81	4.94	7.93	3.24
INPP5D	0.05	0.94	0.01	0.03	0	0.03	1.73					INPP5D	7.27	50.89	0.52	1.92	0.2	1.83	69.91
HLA-DQA1	0	0	0	0.01	0	0.01	0.06					HLA-DQA1	0.31	0.71	0	0.77	0	0.61	2.78
ACE	0.03	0.01	0.02	0.01	0	0	0					ACE	5.31	1.07	2.33	0.77	0	0	0
EPHA1	0.01	0.01	0.01	0	0	0	0					EPHA1	0.63	0.71	0.52	0	0	0	0
CASS4	0.01	0.15	0.01	0.03	0	0.01	0.05					CASS4	1.95	9.61	1.29	2.3	0.27	0.61	2.31
RIN3	0.34	0.14	0.23	0.12	0	0.12	0.89					RIN3	37.97	10.68	19.12	8.43	0	7.93	39.35
PTK2B	1	0.11	0.12	0.17	0.03	0.01	0.37					PTK2B	76.8	7.47	9.82	11.11	2.03	0.01	0.37
TSPAN14	0.24	0.5	0.12	0.16	0.07	0.04	0.77					TSPAN14	33.44	28.83	10.85	11.11	3.92	2.44	35.19
ARHGAP45	0.01	0.02	0	0	0	0	0.15					ARHGAP45	1.33	1.42	0.26	0.38	0.07	0	7.41
RASA1	1.27	0.91	1.62	1.14	1.45	1.13	0.96					RASA1	90.63	49.47	83.72	61.69	63.6	59.15	45.37
CLNK	0.02	0.02	0.03	0.03	0	0.02	0					CLNK	2.97	1.42	3.36	2.3	0	1.22	0
ADGRF4	0	0	0	0	0	0	0					ADGRF4	0	0	0	0	0	0	0
PPP1R37	0.1	0.03	0.08	0.03	0.02	0.05	0.03					PPP1R37	15	1.78	7.75	2.3	1.08	3.66	1.39
SCIMP	0.21	0.02	0.18	0.1	0.04	0.05	0.07					SCIMP	27.27	1.78	16.54	6.51	2.23	3.66	3.7
EPHX2	0.03	0.04	0.06	0.1	0.05	0.05	0.01					EPHX2	5.63	3.2	5.94	7.66	2.64	3.05	0.46
ZNF296	0	0	0	0	0	0	0					ZNF296	0.39	0	0.52	0	0	0	0
CEACAM16	0	0	0	0	0	0	0					CEACAM16	0.08	0	0	0	0	0	0
GRN	0.07	0.15	0.03	0.08	0.06	0.08	0.1					GRN	11.17	11.03	3.36	6.13	3.52	5.49	5.56
PLCG2	0.26	0.62	0.34	0.18	0.24	0.25	0.93					PLCG2	36.02	36.65	31.01	12.64	13.67	15.85	42.59
TRAPPC6A	0.09	0.09	0.06	0.09	0.12	0.05	0.03					TRAPPC6A	14.38	6.41	5.94	6.51	6.77	3.66	1.85
USP6NL	0.09	0.4	0.12	0.23	0.04	0.39	0.62					USP6NL	14.06	25.27	11.89	16.09	2.44	23.78	29.63
MAF1	0.17	0.14	0.08	0.07	0.06	0.04	0.02					MAF1	24.69	9.25	7.24	4.21	3.25	3.05	1.39
TREML2	0	0	0.01	0	0.01	0	0					TREML2	0.23	0	0.52	0	0.27	0	0
SPI1	0.09	0.03	0.14	0.15	0	0.06	0.36					SPI1	12.27	2.49	11.63	10.73	0.07	4.27	17.59
RASGEF1C	0.07	0.01	0.07	0.01	0.06	0.03	0.75					RASGEF1C	9.38	0.71	6.98	0.77	3.59	1.22	33.8
C16orf92	0.04	0	0.04	0.01	0	0	0					C16orf92	6.64	0	3.88	0.77	0	0	0
MINDY2	0.38	0.3	0.34	0.24	0.33	0.17	0.16					MINDY2	47.89	21	30.75	16.48	17.25	10.98	8.33
PRDM7	0	0	0.01	0	0	0.01	0.01					PRDM7	0.86	0	0.78	0	0.07	0.61	0.46
TREM1	0	0	0	0	0	0.01	0.02					TREM1	0	0	0	0.38	0	0.61	0.93
IGSF23	0.01	0.05	0	0.01	0	0	0					IGSF23	0.94	2.85	0.52	0.77	0	0	0
CNN2	0	0.02	0	0.01	0.01	0	0					CNN2	0.31	2.49	0	0.77	0.41	0	0
CKM	0.01	0	0.01	0.01	0	0	0					CKM	1.56	0	0.78	0.77	0.14	0	0
ATG16L1	0.16	0.07	0.11	0.08	0.07	0.06	0.11					ATG16L1	23.28	4.98	10.59	5.36	4.19	4.27	5.09
STH	0	0	0	0	0	0	0					STH	0.31	0	0.52	0	0.14	0	0
SDR42E1	0	0	0	0	0	0	0					SDR42E1	0.08	0	0	0	0	0	0
IGHG1	0	0	0	0.01	0	0	0					IGHG1	0	0	0	0.38	0	0	0
PILRA	0.12	0.03	0.12	0.07	0.06	0.02	0.15					PILRA	18.36	2.49	11.37	4.98	3.32	1.22	7.87
FERMT2	0.18	0.54	0.15	0.74	0.35	0.25	0.05					FERMT2	23.75	33.1	14.47	45.98	18.81	16.46	2.78
PRSS36	0.01	0	0	0	0	0	0.02					PRSS36	1.25	0	0.26	0	0	0	0.93
APP	1.76	1.35	1.64	0.34	1.8	1.58	0.42					APP	95.7	66.19	87.6	22.22	75.58	70.73	20.83
ADAMTS1	0.01	0.62	0.02	0.02	0.09	0.03	0.01					ADAMTS1	0.7	33.81	2.33	1.53	5.48	1.83	0.46
TSBP1	0.23	0.04	0.15	0.09	0.12	0.38	0.04					TSBP1	22.58	2.85	11.89	6.13	6.02	21.34	2.31
TP53INP1	0.02	0.06	0.03	0.07	0.07	0.1	0.07					TP53INP1	2.58	4.98	3.36	4.98	4.26	6.71	4.17
SEC61G	0.14	0.49	0.06	0.02	0	0.05	0.07					SEC61G	21.25	30.6	6.98	1.53	0	2.44	3.7
WNT3	0.09	0	0.05	0.01	0	0.03	0					WNT3	12.27	0.36	4.91	0.77	0	1.83	0
LILRB5	0	0	0	0	0	0	0.03					LILRB5	0	0	0	0	0	0	1.85
CTSB	0.47	0.34	0.36	0.18	0.01	0.13	1.35					CTSB	53.59	22.42	31.78	12.64	0.47	8.54	56.02
ZNF222	0.02	0.02	0.02	0.01	0.01	0.01	0.01					ZNF222	4.14	1.78	1.55	0.38	0.81	0.61	0.46
CCDC6	0.75	0.23	0.45	0.38	0.2	0.28	0.34					CCDC6	70.7	17.08	36.69	25.67	11.16	18.29	16.67
POLR2E	0.27	0.09	0.16	0.07	0.06	0.07	0.09					POLR2E	35.55	7.83	16.28	4.98	3.38	3.66	5.09
DGKQ	0.09	0.02	0.08	0.03	0.02	0.03	0.03					DGKQ	13.52	1.07	8.01	1.92	0.95	2.44	1.39
REXO1	0.09	0.06	0.06	0.05	0.04	0.01	0.03					REXO1	14.53	4.63	5.94	4.6	2.1	1.22	1.39
SUPT4H1	0.1	0.05	0.01	0.01	0	0	0.02					SUPT4H1	17.03	3.91	0.78	1.53	0.07	0	0.93
FCER1G	0	0.08	0	0	0	0	0.25					FCER1G	0.08	6.41	0	0.38	0	0	12.96
FBXO33	0.36	0.11	0.16	0.13	0.09	0.07	0.1					FBXO33	45.23	8.54	14.99	9.2	4.94	5.49	5.09
ABCA1	0.05	0.29	0.11	0.25	0.04	0.23	0.14					ABCA1	7.03	17.08	10.34	17.62	2.37	14.02	6.48
CR1L	0.03	0.01	0.01	0.02	0.01	0	0.01					CR1L	4.38	1.07	1.29	1.92	0.54	0	0.46
SNX31	0.08	0.01	0.04	0.03	0	0	0					SNX31	11.8	0.71	3.62	2.3	0.07	0	0
JAZF1	1.05	0.33	1.04	0.32	0.56	0.86	2.11					JAZF1	83.36	19.93	70.03	19.54	28.48	48.17	75.93
MME	0.03	0	0.07	0	0	0	0					MME	3.28	0	5.17	0	0.14	0	0
DEDD	0.07	0.13	0.06	0.11	0.05	0.07	0.05					DEDD	10.86	9.61	5.94	7.28	2.91	4.88	2.31
CYC1	0.2	0.19	0.15	0.17	0.09	0.17	0.1					CYC1	28.59	13.17	14.47	11.88	5.35	10.98	5.09
DTWD1	0.44	0.18	0.32	0.14	0.25	0.16	0.11					DTWD1	53.2	12.46	28.94	9.96	13.6	10.98	6.02
HS3ST5	0.49	0.09	0.36	0.43	1.45	0.14	0.23					HS3ST5	49.45	5.69	25.32	25.67	62.45	8.54	10.65
SCARA3	0.08	0.1	0.06	0.56	0.04	0.05	0.02					SCARA3	11.8	7.12	6.2	35.63	2.3	3.05	0.93

### Sheet: Prefrontal Cortex (PFC)
	Scaled mean expression									% expressing cells
AD Closest Gene	Excitatory neurons	Endothelial cells	Inhibitory neurons	Astrocytes	Oligodendrocytes	OPCs	Microglia	Average		Excitatory neurons	Endothelial cells	Inhibitory neurons	Astrocytes	Oligodendrocytes	OPCs	Microglia	Average
APOE	0.05	1.09	0.06	1.5	0.01	0.12	0.75	0.511429		4.69	54.45	4.13	72.41	0.41	7.32	35.19	25.5143
TOMM40	0.18	0.1	0.17	0.06	0.07	0.13	0.09	0.114286		25	7.83	16.54	4.21	4.13	9.15	4.17	10.1471
BIN1	0.42	0.09	0.32	0.16	0.99	0.18	0.76	0.417143		50.39	7.47	27.91	12.26	48.24	11.59	33.33	27.3129
BCAM	0.01	0.12	0.01	0.03	0	0	0	0.0242857		0.94	8.9	0.78	1.92	0.27	0	0	1.83
NECTIN2	0.02	0.42	0.08	0.1	0.02	0.08	0.13	0.121429		2.42	25.98	6.72	7.66	0.95	5.49	6.02	7.89143
APOC4	0.01	0.01	0	0.01	0.01	0	0	0.00571429		0.78	0.36	0.26	0.38	0.47	7.32	0	1.36714
APOC4-APOC2
APOC1	0	0.01	0	0.01	0	0	0.1	0.0171429		0.31	0.36	0	1.15	0	0	5.09	0.987143
PICALM	0.77	1.41	0.72	0.73	1.57	0.82	1.64	1.09429		72.42	67.26	56.85	44.06	68.4	45.73	67.59	60.33
BCL3	0.01	0.09	0.02	0.03	0	0.01	0.09	0.0357143		1.48	7.47	2.33	2.3	0	0.61	4.17	2.62286
CLU	2.41	2.57	1.05	3.48	0.34	1.04	0.69	1.65429		95.47	90.39	63.57	99.23	17.93	52.44	25.46	63.4986
CR1	0	0.01	0.01	0.01	0.17	0.02	0.1	0.0457143		0.7	0.36	0.52	0.77	9.27	1.22	3.7	2.36286
ABCA7	0.08	0.02	0.04	0.04	0.01	0	0.05	0.0342857		12.66	1.78	4.39	2.3	0.61	0	2.31	3.43571
CEACAM19	0.07	0.11	0.08	0.01	0	0.06	0.02	0.05		10.08	8.54	8.27	1.15	0.27	3.66	1.39	4.76571
BLOC1S3	0.02	0	0.01	0.01	0.01	0	0.01	0.00857143		3.05	0.36	0.52	0.77	0.54	0	0.46	0.814286
CLASRP	0.24	0.14	0.2	0.2	0.31	0.1	0.25	0.205714		32.5	8.9	18.6	14.94	16.98	6.71	12.96	15.9414
MS4A4E	0.02	0.01	0.01	0.01	0.01	0.03	0.05	0.02		2.97	0.71	0.52	0.77	0.47	1.83	2.78	1.43571
NKPD1	0.03	0	0.03	0	0.01	0	0	0.01		5.55	0	3.1	0	0.54	0	0	1.31286
EXOC3L2	0.01	0	0.01	0	0	0	0	0.00285714		1.25	0	1.03	0	0	0	0	0.325714
APH1B	0.23	0.1	0.25	0.2	0.17	0.24	0.07	0.18		31.25	6.41	23.51	14.18	9.47	14.02	3.7	14.6486
FOSB	0.04	0	0	0	0.01	0	0	0.00714286		6.02	0	0	0	0.27	0	0	0.898571
GEMIN7	0.02	0	0.02	0.01	0	0	0.02	0.01		3.2	0	1.81	0.77	0.07	0	0.93	0.968571
CLPTM1	0.34	0.15	0.25	0.12	0.15	0.18	0.11	0.185714		44.61	10.68	23	8.05	7.98	10.98	6.02	15.9029
TREM2	0	0	0	0	0	0.03	0.12	0.0214286		0.16	0	0	0	0	1.83	6.48	1.21
PVR	0.13	0.24	0.11	0.03	0.02	0.08	0.05	0.0942857		18.36	14.95	10.85	1.92	1.08	5.49	2.31	7.85143
PILRB	0.16	0.12	0.2	0.13	0.09	0.12	0.06	0.125714		23.05	8.54	17.31	8.81	4.94	7.93	3.24	10.5457
INPP5D	0.05	0.94	0.01	0.03	0	0.03	1.73	0.398571		7.27	50.89	0.52	1.92	0.2	1.83	69.91	18.9343
HLA-DQA1	0	0	0	0.01	0	0.01	0.06	0.0114286		0.31	0.71	0	0.77	0	0.61	2.78	0.74
ACE	0.03	0.01	0.02	0.01	0	0	0	0.01		5.31	1.07	2.33	0.77	0	0	0	1.35429
EPHA1	0.01	0.01	0.01	0	0	0	0	0.00428571		0.63	0.71	0.52	0	0	0	0	0.265714
CASS4	0.01	0.15	0.01	0.03	0	0.01	0.05	0.0371429		1.95	9.61	1.29	2.3	0.27	0.61	2.31	2.62
RIN3	0.34	0.14	0.23	0.12	0	0.12	0.89	0.262857		37.97	10.68	19.12	8.43	0	7.93	39.35	17.64
PTK2B	1	0.11	0.12	0.17	0.03	0.01	0.37	0.258571		76.8	7.47	9.82	11.11	2.03	0.01	0.37	15.3729
SORL1	1.22	0.17	0.42	0.66	0.29	0.37	1.53	0.665714		87.73	12.46	35.4	42.15	16.17	22.56	62.5	39.8529
TSPAN14	0.24	0.5	0.12	0.16	0.07	0.04	0.77	0.271429		33.44	28.83	10.85	11.11	3.92	2.44	35.19	17.9686
ARHGAP45	0.01	0.02	0	0	0	0	0.15	0.0257143		1.33	1.42	0.26	0.38	0.07	0	7.41	1.55286
RASA1	1.27	0.91	1.62	1.14	1.45	1.13	0.96	1.21143		90.63	49.47	83.72	61.69	63.6	59.15	45.37	64.8043
CLNK	0.02	0.02	0.03	0.03	0	0.02	0	0.0171429		2.97	1.42	3.36	2.3	0	1.22	0	1.61
ADGRF4	0	0	0	0	0	0	0	0		0	0	0	0	0	0	0	0
PPP1R37	0.1	0.03	0.08	0.03	0.02	0.05	0.03	0.0485714		15	1.78	7.75	2.3	1.08	3.66	1.39	4.70857
SCIMP	0.21	0.02	0.18	0.1	0.04	0.05	0.07	0.0957143		27.27	1.78	16.54	6.51	2.23	3.66	3.7	8.81286
EPHX2	0.03	0.04	0.06	0.1	0.05	0.05	0.01	0.0485714		5.63	3.2	5.94	7.66	2.64	3.05	0.46	4.08286
ZNF296	0	0	0	0	0	0	0	0		0.39	0	0.52	0	0	0	0	0.13
CEACAM16	0	0	0	0	0	0	0	0		0.08	0	0	0	0	0	0	0.0114286
GRN	0.07	0.15	0.03	0.08	0.06	0.08	0.1	0.0814286		11.17	11.03	3.36	6.13	3.52	5.49	5.56	6.60857
PLCG2	0.26	0.62	0.34	0.18	0.24	0.25	0.93	0.402857		36.02	36.65	31.01	12.64	13.67	15.85	42.59	26.9186
TRAPPC6A	0.09	0.09	0.06	0.09	0.12	0.05	0.03	0.0757143		14.38	6.41	5.94	6.51	6.77	3.66	1.85	6.50286
USP6NL	0.09	0.4	0.12	0.23	0.04	0.39	0.62	0.27		14.06	25.27	11.89	16.09	2.44	23.78	29.63	17.5943
MAF1	0.17	0.14	0.08	0.07	0.06	0.04	0.02	0.0828571		24.69	9.25	7.24	4.21	3.25	3.05	1.39	7.58286
TREML2	0	0	0.01	0	0.01	0	0	0.00285714		0.23	0	0.52	0	0.27	0	0	0.145714
SPI1	0.09	0.03	0.14	0.15	0	0.06	0.36	0.118571		12.27	2.49	11.63	10.73	0.07	4.27	17.59	8.43571
RASGEF1C	0.07	0.01	0.07	0.01	0.06	0.03	0.75	0.142857		9.38	0.71	6.98	0.77	3.59	1.22	33.8	8.06429
C16orf92	0.04	0	0.04	0.01	0	0	0	0.0128571		6.64	0	3.88	0.77	0	0	0	1.61286
MINDY2	0.38	0.3	0.34	0.24	0.33	0.17	0.16	0.274286		47.89	21	30.75	16.48	17.25	10.98	8.33	21.8114
PRDM7	0	0	0.01	0	0	0.01	0.01	0.00428571		0.86	0	0.78	0	0.07	0.61	0.46	0.397143
TREM1	0	0	0	0	0	0.01	0.02	0.00428571		0	0	0	0.38	0	0.61	0.93	0.274286
IGSF23	0.01	0.05	0	0.01	0	0	0	0.01		0.94	2.85	0.52	0.77	0	0	0	0.725714
CNN2	0	0.02	0	0.01	0.01	0	0	0.00571429		0.31	2.49	0	0.77	0.41	0	0	0.568571
CKM	0.01	0	0.01	0.01	0	0	0	0.00428571		1.56	0	0.78	0.77	0.14	0	0	0.464286
ATG16L1	0.16	0.07	0.11	0.08	0.07	0.06	0.11	0.0942857		23.28	4.98	10.59	5.36	4.19	4.27	5.09	8.25143
STH	0	0	0	0	0	0	0	0		0.31	0	0.52	0	0.14	0	0	0.138571
SDR42E1	0	0	0	0	0	0	0	0		0.08	0	0	0	0	0	0	0.0114286
IGHG1	0	0	0	0.01	0	0	0	0.00142857		0	0	0	0.38	0	0	0	0.0542857
PILRA	0.12	0.03	0.12	0.07	0.06	0.02	0.15	0.0814286		18.36	2.49	11.37	4.98	3.32	1.22	7.87	7.08714
FERMT2	0.18	0.54	0.15	0.74	0.35	0.25	0.05	0.322857		23.75	33.1	14.47	45.98	18.81	16.46	2.78	22.1929
PRSS36	0.01	0	0	0	0	0	0.02	0.00428571		1.25	0	0.26	0	0	0	0.93	0.348571
APP	1.76	1.35	1.64	0.34	1.8	1.58	0.42	1.27		95.7	66.19	87.6	22.22	75.58	70.73	20.83	62.6929
ADAMTS1	0.01	0.62	0.02	0.02	0.09	0.03	0.01	0.114286		0.7	33.81	2.33	1.53	5.48	1.83	0.46	6.59143
TSBP1	0.23	0.04	0.15	0.09	0.12	0.38	0.04	0.15		22.58	2.85	11.89	6.13	6.02	21.34	2.31	10.4457
TP53INP1	0.02	0.06	0.03	0.07	0.07	0.1	0.07	0.06		2.58	4.98	3.36	4.98	4.26	6.71	4.17	4.43429
SEC61G	0.14	0.49	0.06	0.02	0	0.05	0.07	0.118571		21.25	30.6	6.98	1.53	0	2.44	3.7	9.5
WNT3	0.09	0	0.05	0.01	0	0.03	0	0.0257143		12.27	0.36	4.91	0.77	0	1.83	0	2.87714
LILRB5	0	0	0	0	0	0	0.03	0.00428571		0	0	0	0	0	0	1.85	0.264286
CTSB	0.47	0.34	0.36	0.18	0.01	0.13	1.35	0.405714		53.59	22.42	31.78	12.64	0.47	8.54	56.02	26.4943
ZNF222	0.02	0.02	0.02	0.01	0.01	0.01	0.01	0.0142857		4.14	1.78	1.55	0.38	0.81	0.61	0.46	1.39
CCDC6	0.75	0.23	0.45	0.38	0.2	0.28	0.34	0.375714		70.7	17.08	36.69	25.67	11.16	18.29	16.67	28.0371
POLR2E	0.27	0.09	0.16	0.07	0.06	0.07	0.09	0.115714		35.55	7.83	16.28	4.98	3.38	3.66	5.09	10.9671
DGKQ	0.09	0.02	0.08	0.03	0.02	0.03	0.03	0.0428571		13.52	1.07	8.01	1.92	0.95	2.44	1.39	4.18571
REXO1	0.09	0.06	0.06	0.05	0.04	0.01	0.03	0.0485714		14.53	4.63	5.94	4.6	2.1	1.22	1.39	4.91571
SUPT4H1	0.1	0.05	0.01	0.01	0	0	0.02	0.0271429		17.03	3.91	0.78	1.53	0.07	0	0.93	3.46429
FCER1G	0	0.08	0	0	0	0	0.25	0.0471429		0.08	6.41	0	0.38	0	0	12.96	2.83286
FBXO33	0.36	0.11	0.16	0.13	0.09	0.07	0.1	0.145714		45.23	8.54	14.99	9.2	4.94	5.49	5.09	13.3543
ABCA1	0.05	0.29	0.11	0.25	0.04	0.23	0.14	0.158571		7.03	17.08	10.34	17.62	2.37	14.02	6.48	10.7057
CR1L	0.03	0.01	0.01	0.02	0.01	0	0.01	0.0128571		4.38	1.07	1.29	1.92	0.54	0	0.46	1.38
SNX31	0.08	0.01	0.04	0.03	0	0	0	0.0228571		11.8	0.71	3.62	2.3	0.07	0	0	2.64286
JAZF1	1.05	0.33	1.04	0.32	0.56	0.86	2.11	0.895714		83.36	19.93	70.03	19.54	28.48	48.17	75.93	49.3486
MME	0.03	0	0.07	0	0	0	0	0.0142857		3.28	0	5.17	0	0.14	0	0	1.22714
DEDD	0.07	0.13	0.06	0.11	0.05	0.07	0.05	0.0771429		10.86	9.61	5.94	7.28	2.91	4.88	2.31	6.25571
CYC1	0.2	0.19	0.15	0.17	0.09	0.17	0.1	0.152857		28.59	13.17	14.47	11.88	5.35	10.98	5.09	12.79
DTWD1	0.44	0.18	0.32	0.14	0.25	0.16	0.11	0.228571		53.2	12.46	28.94	9.96	13.6	10.98	6.02	19.3086
HS3ST5	0.49	0.09	0.36	0.43	1.45	0.14	0.23	0.455714		49.45	5.69	25.32	25.67	62.45	8.54	10.65	26.8243
SCARA3	0.08	0.1	0.06	0.56	0.04	0.05	0.02	0.13		11.8	7.12	6.2	35.63	2.3	3.05	0.93	9.57571

### Sheet: Hypothalamus (Hypo)
	Scaled mean expression															% expressing cells
AD Closest Gene	Vascular smooth muscle cells	Tanycytes	RadialGlia	Pericytes	Oligodendrocytes [Mature]	Oligodendrocyte Progenitor cells	Neurons	Neural progenitors	Microglia	Ependymal	Endothelial cells	Astrocytes	Astrocyte Progenitors			Vascular smooth muscle cells	Tanycytes	RadialGlia	Pericytes	Oligodendrocytes [Mature]	OPCs	Neurons	Neural progenitors	Microglia	Ependymal	Endothelial cells	Astrocytes	Astrocyte Progenitors
APOE	6.49	1.26	13.05	3.06	0.36	0.875	0.28	0.5	8.38	1.16	1.2	2.34	7.56			67	14.12	74.87	45.365	13	21.33	12.74	21.59	66.25	35.36	25.8033	40.94	63.64
TOMM40	0.21	0.07	0.1	0.16	0.16	0.275	0.12	0.41	0.08	0.18	0.2	0.16	0.15			19	7.06	8.86	13.32	14.44	20.365	10.66	28.54	7.56	15.75	16.4733	14.62	13.3
BIN1	0.12	0.03	0.04	0.125	0.95	0.09	0.16	0.095	0.97	0.08	0.286667	0.07	0.07			11	3.18	4.29	10.97	55.6	8.095	13.57	8.7	49.68	7.76	20.8167	6.49	6.41
BCAM	0.25	0.08	0.06	0.08	0.03	0.045	0.01	0.11	0.01	0.04	0.583333	0.06	0.04			21	6.8	6.03	7.39	2.53	4.12	1.34	6.655	0.63	3.79	37.0933	5	3.65
NECTIN2 (PVRL2)	0.18	0.09	0.08	0.185	0.12	0.18	0.07	0.26	0.07	0.11	1.27333	0.1	0.12			18	7.59	7.69	14.665	10.83	13.77	6.87	18.685	6.75	9.98	58	8.72	11.14
APOC4	0	0	0	0	0	0	0	0	0	0	0	0	0			0	0	0	0	0	0	0	0	0.36	0	0	0	0
APOC4-APOC2	0	0	0	0.005	0	0	0	0	0.13	0	0	0	0			0	0.09	0.07	0.325	0	0.025	0.07	0	10.89	0.06	0	0	0.07
APOC1	0.15	0.1	0.19	0.31	0.19	0.115	0.07	0.15	5.36	0.07	0.286667	0.11	0.22			11	7.33	13.15	22.02	10.11	9.56	5.65	11.955	73	5.47	17.3167	9.1	13.91
PICALM	0.19	0.1	0.09	0.165	0.16	0.085	0.11	0.075	0.17	0.14	0.593333	0.08	0.1			17	9.18	7.91	14.475	14.8	8.4	9.9	6.7	14.76	12.15	41.3167	7.38	9.62
BCL3	0.04	0	0	0.03	0	0	0.01	0	0.01	0	0.05	0	0			4	0	0.07	2.53	0	0.165	0.55	0.125	1.08	0.18	4.51667	0.07	0.14
CLU	1.44	10.08	13.31	8.2	0.98	1.805	0.72	0.84	1.24	13.44	1.04667	8.39	11.65			27	86.67	98.11	61.11	33.57	53.18	38.5	36.595	31.05	97.65	44.6167	92.62	95.95
CR1	0	0	0	0	0	0	0	0	0	0	0	0	0			0	0	0.05	0	0.36	0	0.07	0.3	0.09	0.06	0	0.07	0.03
ABCA7	0	0	0	0	0	0	0.01	0.005	0.01	0.01	0.0133333	0	0			0	0.09	0.22	0.245	0.36	0.36	1.08	0.54	0.54	0.72	1.22333	0.45	0.2
CEACAM19	0	0.01	0	0	0.01	0	0.01	0	0	0	0.0266667	0	0			0	0.62	0.12	0	0.72	0.335	0.9	0.34	0.27	0.42	2.55	0.45	0.37
BLOC1S3	0.01	0.01	0.01	0.01	0.01	0.01	0.01	0.01	0.01	0.01	0.03	0.01	0.01			1	0.53	0.79	1.105	1.08	0.78	1.1	0.795	0.81	1.08	2.79	0.97	1.28
CLASRP	0.04	0.03	0.05	0.045	0.06	0.055	0.05	0.05	0.05	0.05	0.0566667	0.04	0.06			4	2.82	4.49	4.47	5.42	5.475	4.95	4.695	5.22	4.21	5.70333	3.5	5.47
MS4A4E	0	0	0	0	0	0	0	0	0	0	0	0	0			0	0	0	0	0	0	0	0	0.27	0	0	0	0
NKPD1	0	0	0	0	0	0	0	0	0	0	0	0	0			0	0	0	0	0.36	0.12	0.08	0	0.09	0.06	0	0.15	0.1
EXOC3L2	0	0	0	0.005	0	0	0	0	0	0	0.00666667	0	0			0	0	0	0.84	0	0	0.03	0.04	0	0	0.5	0.07	0.03
APH1B	0.08	0.03	0.06	0.04	0.06	0.035	0.02	0.02	0.06	0.19	0.04	0.07	0.06			8	2.82	6.05	3.695	6.14	3.595	1.98	1.885	5.67	16.48	4.05333	6.49	5.67
FOSB	1.71	0.71	0.35	1.68	0.13	0.225	0.08	0.08	1.12	0.79	3.66	0.41	0.44			66	38.31	22.67	68.97	8.3	15.105	6.75	6.28	52.03	39.39	71.3133	24.53	26.43
GEMIN7	0.05	0.05	0.03	0.06	0.08	0.08	0.06	0.115	0.03	0.05	0.126667	0.04	0.06			5	5.03	3.35	5.77	6.86	7.475	5.68	10.62	3.33	5.05	11.94	3.8	5.6
CLPTM1	0.2	0.12	0.24	0.155	0.23	0.1	0.11	0.07	0.09	0.21	0.35	0.17	0.2			18	10.94	20	13.88	19.86	9.39	10.05	6.425	8.46	18.52	27.2233	15.66	17.45
TREM2	0.02	0.01	0.01	0.05	0.04	0.005	0.01	0.005	1.77	0.01	0.07	0.01	0.01			2	0.44	0.79	4.365	2.17	0.495	0.59	0.455	66.97	0.54	5.09333	0.67	0.98
PVR	0.01	0.01	0.01	0.02	0.03	0.015	0.02	0.005	0	0.01	0.0566667	0.01	0.01			1	0.88	1.02	1.67	2.53	1.36	2.39	0.86	0.27	1.44	5.49	0.82	0.98
PILRB	0.07	0.08	5	0.05	0.05	0.06	0.09	0.05	0.04	0.14	0.19	0.08	0.08			7	7.41	4.52	5.15	4.69	5.655	8.39	4.995	3.96	12.09	17.1067	8.13	6.31
INPP5D	0.03	0	0.01	0.005	0.01	0	0	0	0.19	0.03	0.463333	0.01	0.01			3	0.18	0.67	0.43	0.72	0.435	0.25	0.125	17.01	2.47	33.8133	0.97	1.15
HLA-DQA1	0	0	0	0	0	0	0	0	0	0	0	0	0			0	0	0	0	0	0	0	0	0.36	0	0	0	0
ACE	0	0	0	0.015	0	0.005	0.01	0	0	0	0.523333	0	0			0	0	0.15	1.615	0	0.035	0.63	0.15	0.18	0.18	35.1333	0	0.2
EPHA1	0	0	0	0	0	0	0	0.005	0	0	0	0	0			0	0	0	0	0.72	0.085	0.16	0.51	0.18	0.12	0	0.3	0.2
CASS4	0.03	0	0	0.015	0	0	0	0	0.02	0	0.02	0	0			3	0	0	1.185	0	0	0.04	0	1.98	0	1.95667	0	0
RIN3	0.01	0	0	0.01	0	0	0	0.005	0.07	0	0.0366667	0	0			1	0.18	0.25	1.025	0	0.22	0.05	0.29	7.02	0.3	3.36333	0.22	0.3
PTK2B	0.02	0.01	0.02	0.01	0.01	0.005	0.01	0	0.02	0.03	0.0133333	0.01	0.01			2	0.79	1.79	1.215	0.72	0.39	0.54	0.45	2.16	3.31	1.10333	1.04	1.11
SORL1	0	0.04	0.07	0.02	0.05	0.035	0.03	0.03	0.29	0.2	0.03	0.06	0.09			0	3.88	6.87	2.075	3.61	3.335	2.97	2.94	22.68	17.2	2.6	6.11	8.1
TSPAN14	0.12	0.07	0.06	0.095	0.06	0.105	0.08	0.095	0.13	0.07	0.763333	0.08	0.07			12	6.8	6.13	8.705	5.42	9.565	7.77	8.535	11.88	6.31	47.59	7.31	6.95
ARHGAP45 (HMHA1)	0.01	0	0	0.005	0	0.005	0	0.015	0.05	0	0.00666667	0	0			1	0	0.05	0.325	0	0.535	0.08	1.135	4.86	0.06	0.543333	0	0.07
RASA1	0.05	0.07	0.05	0.07	0.05	0.05	0.09	0.05	0.08	0.11	0.133333	0.06	0.06			4	6.09	5.23	7.195	5.05	4.715	8.17	4.875	7.56	9.74	11.63	5.97	5.57
CLNK	0	0	0	0	0	0	0	0	0	0	0	0	0			0	0.09	0.02	0.11	0	0.195	0.15	0.22	0.09	0.06	0	0.07	0.03
ADGRF4	0	0	0	0	0	0	0	0	0	0	0	0	0			0	0	0	0	0	0	0	0	0	0.06	0	0	0
PPP1R37	0.02	0.02	0.03	0.045	0.03	0.035	0.05	0.035	0.02	0.06	0.07	0.05	0.03			2	2.03	2.53	4.125	2.89	3.635	4.51	3.58	1.62	6.07	6.54333	4.55	3.44
SCIMP	0.01	0.01	0.01	0	0	0	0.01	0	0.08	0.02	0.00333333	0	0.01			1	0.62	0.72	0.11	0.36	0.32	0.79	0.04	7.2	1.62	0.293333	0.3	0.64
EPHX2	0.02	0.07	0.08	0.035	0.01	0.04	0.03	0.045	0.02	0.22	0.0433333	0.07	0.08			2	6.97	7.62	3.745	1.44	3.43	2.88	3.995	1.53	18.88	4.02	6.86	7.43
ZNF296	0	0	0	0	0	0	0	0	0	0.01	0.00333333	0.01	0			0	0.09	0.17	0.11	0	0.23	0.38	0.385	0.45	0.66	0.413333	0.52	0.44
CEACAM16	0	0	0	0	0	0	0	0	0	0	0	0	0			0	0	0	0	0	0	0	0	0	0	0	0	0.03
GRN	0.36	0.14	0.14	0.28	0.27	0.11	0.05	0.1	0.92	0.11	0.886667	0.1	0.16			35	12.36	13.32	23.125	24.55	9.53	4.74	8.9	52.75	10.34	48.8867	9.25	14.58
PLCG2	0.05	0.09	0.09	0.055	0.12	0.105	0.09	0.09	0.11	0.09	0.213333	0.09	0.08			5	6.71	7.07	5.125	10.47	7.925	8.28	7.14	9.45	8	17.1933	7.9	7.22
TRAPPC6A	0.11	0.13	0.11	0.11	0.24	0.26	0.05	0.34	0.12	0.21	0.333333	0.2	0.2			11	12.36	10.3	10.295	21.3	20.98	4.84	26.635	10.35	18.22	25.5533	18.34	17.66
USP6NL	0.04	0.03	0.05	0.05	0.04	0.055	0.03	0.065	0.04	0.06	0.146667	0.04	0.05			4	3	4.29	4.745	3.97	5.06	2.74	6.015	3.51	5.89	14.2267	4.63	6.54
MAF1	0.23	0.08	0.1	0.17	0.1	0.245	0.12	0.28	0.11	0.2	0.273333	0.22	0.22			21	6.71	9.58	14.42	9.39	19.785	10.64	22.395	10.08	17.44	21.9267	18.27	18.53
TREML2	0	0	0	0	0	0	0	0	0	0	0	0	0			0	0	0	0	0	0	0	0	0	0	0	0	0
SPI1	0.01	0	0	0	0	0	0	0	0.22	0	0	0	0			1	0	0.5	0.57	0	0.025	0.29	0.175	16.38	0.24	0	0	0.27
RASGEF1C	0.01	0	0	0	0.03	0	0.01	0	0.02	0	0	0	0			1	0.18	0.1	0.11	2.53	0.205	1.1	0.065	2.34	0.12	0	0.07	0.44
C16orf92	0	0	0	0	0	0	0	0	0	0	0	0	0			0	0	0	0	0	0.035	0.08	0	0	0	0	0	0
MINDY2 (FAM63B)	0.13	0.18	0.18	0.225	0.19	0.14	0.24	0.105	0.1	0.33	0.643333	0.2	0.22			12	15.98	15.53	19.14	17.33	12.435	19.74	9.075	9.54	21.16	42.0867	17.08	18.74
PRDM7	0	0	0	0	0	0	0	0	0	0	0	0	0			0	0	0	0	0	0	0	0	0	0	0	0	0
TREM1	0	0	0	0	0	0	0	0	0.04	0	0	0	0			0	0	0.02	0	0	0	0.02	0.04	3.42	0.36	0.25	0.07	0.03
IGSF23	0	0	0	0	0	0	0	0	0	0	0	0	0			0	0	0	0	0	0	0.02	0	0	0	0	0	0
CNN2	0.21	0.02	0.01	0.135	0	0.12	0.01	0.255	0.04	0.01	0.293333	0.02	0.01			18	1.5	0.84	10.275	0.36	9.665	0.6	18.72	2.7	0.72	23.3633	1.79	1.25
CKM	0.01	0	0	0	0	0	0	0	0	0	0	0	0			1	0.09	0	0	0	0	0.03	0.04	0.45	0.06	0	0	0.07
ATG16L1	0.02	0.02	0.02	0.015	0.03	0.025	0.03	0.025	0.01	0.03	0.0633333	0.02	0.02			2	2.03	1.94	1.645	2.53	2.545	3.16	2.445	1.26	2.83	5.95667	1.86	1.76
STH	0	0	0	0	0	0	0	0	0	0	0	0	0			0	0	0.12	0.11	0	0.12	0.76	0	0.36	0	0.12	0	0.03
SDR42E1	0	0	0	0	0	0.01	0.01	0.035	0	0	0	0	0			0	0.18	0.02	0	0	1.255	0.49	3.295	0	0.12	0.13	0.15	0.17
IGHG1	0	0	0	0	0	0	0	0	0	0	0	0	0			0	0.09	0	0	0	0	0	0	0	0	0	0	0
PILRA	0	0	0	0	0	0	0.01	0.005	0.09	0	0.00666667	0.01	0			0	0.26	0.22	0.11	0.36	0.315	0.74	0.44	8.01	0.48	0.5	0.75	0.44
FERMT2	0.99	0.12	0.54	0.51	0.21	0.11	0.04	0.12	0.05	0.18	0.673333	0.18	0.34			58	10.33	38.55	34.135	16.97	14.075	3.47	11.265	21.74	15.75	45.2033	16.18	25.35
PRSS36	0	0	0.01	0.01	0	0.005	0.02	0.005	0	0.01	0.00666667	0.01	0.01			0	0.09	0.62	1.08	0.36	0.805	1.79	0.58	0.27	0.72	0.653333	0.75	0.78
APP	1	0.58	0.28	0.98	0.5	0.405	1.07	0.38	0.2	0.77	1.80333	0.44	0.52			50	40.69	23.1	57.415	36.46	28.515	51.78	28.415	16.92	49.79	73.95	32.66	37.04
ADAMTS1	0.33	0.01	0.02	0.245	0.01	0.025	0	0.02	0.01	0.01	0.536667	0.01	0.02			19	1.15	1.44	17.74	0.72	2.48	0.33	1.735	0.99	1.14	26.4567	0.82	1.89
TSBP1 (C6orf10)	0	0	0	0	0	0	0	0	0	0	0	0	0			0	0	0	0.11	0	0	0.05	0	0	0.06	0	0	0
TP53INP1	0.07	0.03	0.03	0.135	0.13	0.03	0.02	0.02	0.03	0.14	0.0633333	0.11	0.04			6	2.82	2.7	11.645	12.64	2.615	1.84	1.92	2.79	12.39	7.44667	3.8	3.75
SEC61G	1.2	1.07	0.73	1.33	1.08	1.465	1.52	1.645	0.75	1.73	2.03667	1.25	1.22			62	61.17	48.72	63.11	58.12	67.575	69.61	72.015	45.45	75.65	75.5967	67.41	65.94
WNT3	0.02	0.01	0.02	0.015	0	0	0.02	0.005	0	0.01	0.0333333	0.01	0.01			2	1.06	1.71	1.16	0.36	0.46	1.51	0.355	0.27	1.32	0.36	0.89	0.88
LILRB5	0	0	0	0	0	0	0	0	0	0	0	0	0			0	0	0	0	0	0.025	0.01	0	1.89	0	0	0	0.03
CTSB	0.2	0.23	0.16	0.24	0.15	0.135	0.16	0.115	1.65	0.27	0.626667	0.21	0.21			15	19.24	14.56	20.51	12.27	11.79	13.45	10.8	67.51	22.07	40.8033	18.72	18.5
ZNF222	0.02	0.03	0.02	0.01	0.01	0.025	0.02	0.015	0.01	0.02	0.0266667	0.03	0.03			2	3.09	2.28	0.81	1.08	2.54	2.27	1.69	0.99	3.2	2.07	3.25	2.67
CCDC6	0.05	0.06	0.08	0.075	0.1	0.085	0.14	0.055	0.05	0.12	0.12	0.08	0.09			5	6.18	7.67	7.165	9.39	7.665	11.88	5.455	5.22	11.55	11.0333	7.16	8.74
POLR2E	0.39	0.33	0.2	0.38	0.29	0.525	0.27	0.66	0.25	0.55	0.85	0.41	0.39			25	23.74	17.64	29.705	23.83	35.435	21.93	42.695	19.71	39.03	51.0467	31.25	30.62
DGKQ	0	0.01	0.01	0.01	0.02	0.01	0.03	0.005	0.01	0.02	0.01	0.02	0.02			0	0.97	1.31	1	1.81	0.785	2.49	0.355	0.72	1.98	1.11333	1.72	1.62
REXO1	0.03	0.02	0.01	0.025	0.02	0.015	0.02	0.01	0.02	0.02	0.0933333	0.03	0.03			3	1.77	1.44	2.775	1.81	1.7	2.4	1.07	2.16	2.04	9.04	2.54	2.53
SUPT4H1	0.43	0.36	0.24	0.425	0.49	0.51	0.31	0.62	0.31	0.39	0.84	0.35	0.34			30	30.45	20.96	34.18	31.57	30.49	26.29	35.53	24.75	30.67	52.9333	27.59	27.75
FCER1G	0.03	0.01	0.01	0.04	0.04	0	0.01	0.01	1.44	0.01	0.0866667	0.01	0.01			2	0.71	0.77	3.745	2.53	0.4	0.58	1.005	61.48	0.54	6.84667	0.75	0.64
FBXO33	0.03	0.03	0.02	0.04	0.07	0.03	0.02	0.025	0.03	0.04	0.153333	0.03	0.03			3	2.91	2.43	3.985	6.5	3.005	2.31	2.27	2.61	4.09	13.6033	3.28	2.6
ABCA1	0.1	0.04	0.14	0.28	0.01	0.065	0.02	0.03	0.24	0.1	0.47	0.07	0.1			10	3.53	12.78	22.04	1.44	6.295	1.81	2.54	19.89	8.84	31.9067	6.04	9.76
CR1L	0	0	0	0	0	0	0	0	0	0.02	0	0	0			0	0	0.02	0.11	0	0.035	0.02	0.105	0.09	1.44	0.12	0	0
SNX31	0	0.03	0.01	0	0.01	0	0	0	0	0.07	0	0.04	0.03			0	2.82	1.02	0	0.72	0.435	0.04	0.04	0.09	6.19	0	3.95	2.9
JAZF1	0.04	0.05	0.05	0.04	0.08	0.035	0.15	0.02	0.05	0.1	0.0466667	0.05	0.07			4	4.5	4.84	3.695	7.58	3.305	13.44	1.61	4.32	9.38	4.48333	5.15	6.65
MME	0	0	0	0.005	0	0.01	0	0.01	0	0	0.00666667	0	0			0	0.26	0	0.595	0	0.865	0.28	1.055	0	0.18	0.63	0.07	0.03
DEDD	0.03	0.04	0.02	0.035	0.04	0.04	0.03	0.05	0.02	0.05	0.0866667	0.04	0.04			3	3.62	1.94	3.45	3.97	4.08	3.34	4.46	2.16	5.17	8.36	3.73	3.54
CYC1	0.48	0.19	0.35	0.395	0.36	0.61	0.34	0.745	0.21	0.65	0.39	0.38	0.46			29	14.47	27.69	27.605	28.88	38.2	23.73	43.68	15.66	41.25	26.74	29.23	33.09
DTWD1	0.13	0.15	0.11	0.11	0.12	0.215	0.13	0.225	0.07	0.3	0.146667	0.17	0.17			12	14.12	9.95	9.675	10.47	18.56	11.77	19.6	6.48	25.08	13.9	15.96	15.6
HS3ST5	0	0	0	0.005	0.04	0	0.04	0	0	0.01	0	0.01	0.01			0	0.35	0.4	0.57	3.61	0.27	3.11	0.365	0.09	0.48	0.25	0.6	0.71
SCARA3	0.06	0.17	0.07	0.135	0.01	0.035	0.01	0.02	0.01	0.15		0.07	0.09			6	14.21	6.82	11.67	1.44	3.42	0.56	1.825	0.99	12.33	2.76333	6.79	8.17

### Sheet: Tukey Outliers (expression)
Prefrontal Cortex								Hypothalamus
Excitatory neurons	Endothelial cells	Inhibitory neurons	Astrocytes	Oligodendrocytes	OPCs	Microglia		Vascular smooth muscle cells	Tanycytes	RadialGlia	Pericytes	Oligodendrocytes [Mature]	Oligodendrocyte Progenitor cells	Neurons	Neural progenitors	Microglia	Ependymal	Endothelial cells	Astrocytes	Astrocyte Progenitors
CLU	CLU	APP	CLU	APP	APP	JAZF1		APOE	CLU	CLU	CLU	SEC61G	CLU	SEC61G	SEC61G	APOE	CLU	FOSB	CLU	CLU
APP	PICALM	RASA1	APOE	PICALM	RASA1	INPP5D		FOSB	APOE	APOE	APOE	CLU	SEC61G	APP	CLU	APOC1	SEC61G	SEC61G	APOE	APOE
RASA1	APP	CLU	RASA1	RASA1	CLU	PICALM		CLU	SEC61G	PILRB	FOSB	BIN1	APOE	CLU	CYC1	TREM2	APOE	APP	SEC61G	SEC61G
SORL1	APOE	JAZF1	FERMT2	HS3ST5	JAZF1	SORL1		SEC61G	FOSB	SEC61G	SEC61G	APP	CYC1	CYC1	POLR2E	CTSB	FOSB	NECTIN2 (PVRL2)	APP	APP
JAZF1	INPP5D	PICALM	PICALM	BIN1	PICALM	CTSB		APP	APP	FERMT2	APP	SUPT4H1	POLR2E	SUPT4H1	SUPT4H1	FCER1G	APP	APOE	FOSB	CYC1
PTK2B	RASA1	CCDC6	SORL1	JAZF1	USP6NL	RASA1		FERMT2	SUPT4H1	FOSB	FERMT2	APOE	SUPT4H1	APOE	APOE	CLU	CYC1	CLU	POLR2E	FOSB
PICALM	PLCG2	SORL1	SCARA3	FERMT2	TSBP1	PLCG2		CYC1	POLR2E	CYC1	SUPT4H1	CYC1	APP	POLR2E	TOMM40	FOSB	POLR2E	GRN	CYC1	POLR2E
CCDC6	ADAMTS1		HS3ST5	CLU	SORL1	RIN3		SUPT4H1	CTSB	APP	CYC1	POLR2E	TOMM40	MINDY2 (FAM63B)	APP	BIN1	SUPT4H1	POLR2E	SUPT4H1	SUPT4H1
	FERMT2		CCDC6	MINDY2		TSPAN14		POLR2E		SUPT4H1	POLR2E	GRN	TRAPPC6A		TRAPPC6A	GRN		SUPT4H1	MAF1	FERMT2
	TSPAN14			CLASRP		BIN1		GRN		CLPTM1			MAF1		MAF1	SEC61G		TSPAN14	CTSB
	SEC61G			SORL1		APOE		ADAMTS1					FOSB		NECTIN2 (PVRL2)	SUPT4H1
	NECTIN2			DTWD1		RASGEF1C									CNN2	SORL1
	USP6NL			PLCG2		CLU									DTWD1
						USP6NL
						APP
						PTK2B

### Sheet: Tukey Outliers (% expr cel)
Prefrontal Cortex								Hypothalamus
Excitatory neurons	Endothelial cells	Inhibitory neurons	Astrocytes	Oligodendrocytes	OPCs	Microglia		Vascular smooth muscle cells	Tanycytes	RadialGlia	Pericytes	Oligodendrocytes [Mature]	Oligodendrocyte Progenitor cells	Neurons	Neural progenitors	Microglia	Ependymal	Endothelial cells	Astrocytes	Astrocyte Progenitors
APP	CLU	APP	CLU	APP	APP	JAZF1		APOE	CLU	CLU	FOSB	SEC61G	SEC61G	SEC61G	SEC61G	APOC1	CLU	SEC61G	CLU	CLU
CLU	PICALM	RASA1	APOE	PICALM	RASA1	INPP5D		FOSB	SEC61G	APOE	SEC61G	BIN1	CLU	APP	CYC1	CTSB	SEC61G	APP	SEC61G	SEC61G
RASA1	APP	JAZF1	RASA1	RASA1	CLU	PICALM		SEC61G	APP	SEC61G	CLU	APP	CYC1	CLU	POLR2E	TREM2	APP	FOSB	APOE	APOE
SORL1	APOE	CLU	FERMT2	HS3ST5	JAZF1	SORL1		FERMT2	FOSB	FERMT2	APP	CLU	POLR2E	SUPT4H1	CLU	APOE	CYC1	NECTIN2 (PVRL2)	APP	APP
JAZF1	INPP5D	PICALM	PICALM	BIN1	PICALM	CTSB		APP	SUPT4H1	CYC1	APOE	SUPT4H1	SUPT4H1	CYC1	SUPT4H1	FCER1G	FOSB		POLR2E	CYC1
PTK2B	RASA1	CCDC6	SORL1	JAZF1	USP6NL	RASA1		GRN	POLR2E	APP	SUPT4H1	CYC1	APP	POLR2E	TOMM40	GRN	POLR2E		CYC1	POLR2E
PICALM	PLCG2	SORL1	SCARA3	FERMT2	SORL1	PLCG2		SUPT4H1	CTSB	FOSB	FERMT2	GRN	APOE	MINDY2 (FAM63B)	APP	FOSB	APOE		SUPT4H1	SUPT4H1
CCDC6	ADAMTS1			CLU	TSBP1	RIN3		CYC1		SUPT4H1	POLR2E	POLR2E	TRAPPC6A		TRAPPC6A	BIN1	SUPT4H1		FOSB	FOSB
	FERMT2			MINDY2		APOE				CLPTM1	CYC1		TOMM40		MAF1	SEC61G			CTSB	FERMT2
	SEC61G			CLASRP		TSPAN14									APOE	CLU			TRAPPC6A
	TSPAN14			SORL1		RASGEF1C									DTWD1				MAF1
				PLCG2		BIN1									CNN2
				DTWD1		USP6NL									NECTIN2 (PVRL2)
						CLU
						APP
